# Eye-brain connections revealed by multimodal retinal and brain imaging genetics in the UK Biobank

**DOI:** 10.1101/2023.02.16.23286035

**Authors:** Bingxin Zhao, Yujue Li, Zirui Fan, Zhenyi Wu, Juan Shu, Xiaochen Yang, Yilin Yang, Xifeng Wang, Bingxuan Li, Xiyao Wang, Carlos Copana, Yue Yang, Jinjie Lin, Yun Li, Jason L. Stein, Joan M. O’Brien, Tengfei Li, Hongtu Zhu

## Abstract

As an anatomical extension of the brain, the retina of the eye is synaptically connected to the visual cortex, establishing physiological connections between the eye and the brain. Despite the unique opportunity retinal structures offer for assessing brain disorders, less is known about their relationship to brain structure and function. Here we present a systematic cross-organ genetic architecture analysis of eye-brain connections using retina and brain imaging endophenotypes. Novel phenotypic and genetic links were identified between retinal imaging biomarkers and brain structure and function measures derived from multimodal magnetic resonance imaging (MRI), many of which were involved in the visual pathways, including the primary visual cortex. In 65 genomic regions, retinal imaging biomarkers shared genetic influences with brain diseases and complex traits, 18 showing more genetic overlaps with brain MRI traits. Mendelian randomization suggests that retinal structures have bidirectional genetic causal links with neurological and neuropsychiatric disorders, such as Alzheimer’s disease. Overall, cross-organ imaging genetics reveals a genetic basis for eye-brain connections, suggesting that the retinal images can elucidate genetic risk factors for brain disorders and disease-related changes in intracranial structure and function.
