## Supplementary material for "Eye-brain connections revealed by multimodal retinal and brain imaging genetics in the UK Biobank": supp_table: Table_S1_ID.xlsx

### Sheet: Regional_brain_volumes
Table S1: ID of brain and retinal imaging traits used in phenotypic association analysis. This sheet shows the regional brain volumes.
ID
left.caudal.anterior.cingulate
left.caudal.middle.frontal
left.cuneus
left.entorhinal
left.fusiform
left.inferior.parietal
left.inferior.temporal
left.isthmus.cingulate
left.lateral.occipital
left.lateral.orbitofrontal
left.lingual
left.medial.orbitofrontal
left.middle.temporal
left.parahippocampal
left.paracentral
left.pars.opercularis
left.pars.orbitalis
left.pars.triangularis
left.pericalcarine
left.postcentral
left.posterior.cingulate
left.precentral
left.precuneus
left.rostral.anterior.cingulate
left.rostral.middle.frontal
left.superior.frontal
left.superior.parietal
left.superior.temporal
left.supramarginal
left.transverse.temporal
left.insula
right.caudal.anterior.cingulate
right.caudal.middle.frontal
right.cuneus
right.entorhinal
right.fusiform
right.inferior.parietal
right.inferior.temporal
right.isthmus.cingulate
right.lateral.occipital
right.lateral.orbitofrontal
right.lingual
right.medial.orbitofrontal
right.middle.temporal
right.parahippocampal
right.paracentral
right.pars.opercularis
right.pars.orbitalis
right.pars.triangularis
right.pericalcarine
right.postcentral
right.posterior.cingulate
right.precentral
right.precuneus
right.rostral.anterior.cingulate
right.rostral.middle.frontal
right.superior.frontal
right.superior.parietal
right.superior.temporal
right.supramarginal
right.transverse.temporal
right.insula
cerebellar.vermal.lobules.I.V
cerebellar.vermal.lobules.VI.VII
cerebellar.vermal.lobules.VIII.X
left.basal.forebrain
right.basal.forebrain
Brain.stem
CSF
X3rd.ventricle
X4th.ventricle
optic.chiasm
left.lateral.ventricle
left.inferior.lateral.ventricle
left.cerebellum.exterior
left.cerebellum.white.matter
left.thalamus.proper
left.caudate
left.putamen
left.pallidum
left.hippocampus
left.amygdala
left.accumbens.area
left.ventral.DC
left.vessel
right.lateral.ventricle
right.inferior.lateral.ventricle
right.cerebellum.exterior
right.cerebellum.white.matter
right.thalamus.proper
right.caudate
right.putamen
right.pallidum
right.hippocampus
right.amygdala
right.accumbens.area
right.ventral.DC
right.vessel
grey.matter
white.matter
total.brain.volume

### Sheet: Cortical_thickness
Table S1: ID of brain and retinal imaging traits used in phenotypic association analysis. This sheet shows the brain cortical thickness traits.
ID
left.caudal.anterior.cingulate
left.caudal.middle.frontal
left.cuneus
left.entorhinal
left.fusiform
left.inferior.parietal
left.inferior.temporal
left.isthmus.cingulate
left.lateral.occipital
left.lateral.orbitofrontal
left.lingual
left.medial.orbitofrontal
left.middle.temporal
left.parahippocampal
left.paracentral
left.pars.opercularis
left.pars.orbitalis
left.pars.triangularis
left.pericalcarine
left.postcentral
left.posterior.cingulate
left.precentral
left.precuneus
left.rostral.anterior.cingulate
left.rostral.middle.frontal
left.superior.frontal
left.superior.parietal
left.superior.temporal
left.supramarginal
left.transverse.temporal
left.insula
right.caudal.anterior.cingulate
right.caudal.middle.frontal
right.cuneus
right.entorhinal
right.fusiform
right.inferior.parietal
right.inferior.temporal
right.isthmus.cingulate
right.lateral.occipital
right.lateral.orbitofrontal
right.lingual
right.medial.orbitofrontal
right.middle.temporal
right.parahippocampal
right.paracentral
right.pars.opercularis
right.pars.orbitalis
right.pars.triangularis
right.pericalcarine
right.postcentral
right.posterior.cingulate
right.precentral
right.precuneus
right.rostral.anterior.cingulate
right.rostral.middle.frontal
right.superior.frontal
right.superior.parietal
right.superior.temporal
right.supramarginal
right.transverse.temporal
right.insula
mean.cort.thickness

### Sheet: DTI_parameters
Table S1: ID of brain and retinal imaging traits used in phenotypic association analysis. This sheet shows the DTI parameters.
ID	Meaning
ACR_FA	mean FA (fractional anisotropy) of anterior corona radiata
ALIC_FA	mean FA of anterior limb of internal capsule
Average_FA	average FA across all the 21 white matter tracts
BCC_FA	mean FA of body of corpus callosum
CGC_FA	mean FA of cingulum (cingulate gyrus)
CGH_FA	mean FA of cingulum (hippocampus)
CST_FA	mean FA of corticospinal tract
EC_FA	mean FA of external capsule
FX_FA	mean FA of fornix (column and body of fornix)
FXST_FA	mean FA of fornix-stria terminalis
GCC_FA	mean FA of genu of corpus callosum
IFO_FA	mean FA of inferior fronto-occipital fasciculus
PCR_FA	mean FA of posterior corona radiata
PLIC_FA	mean FA of posterior limb of internal capsule
PTR_FA	mean FA of posterior thalamic radiation (include optic radiation)
RLIC_FA	mean FA of retrolenticular part of internal capsule
SCC_FA	mean FA of splenium of corpus callosum
SCR_FA	mean FA of superior corona radiata
SFO_FA	mean FA of sperior fronto-occipital fasciculus (could be a part of anterior internal capsule)
SLF_FA	mean FA of superior longitudinal fasciculus
SS_FA	mean FA of sagittal stratum (include inferior longitidinal fasciculus and inferior fronto-occipital fasciculus)
UNC_FA	mean FA of uncinate fasciculus
ACR_AD	mean AD (axial diffusivity) of anterior corona radiata
ALIC_AD	mean AD of anterior limb of internal capsule
Average_AD	average AD across all the 21 white matter tracts
BCC_AD	mean AD of body of corpus callosum
CGC_AD	mean AD of cingulum (cingulate gyrus)
CGH_AD	mean AD of cingulum (hippocampus)
CST_AD	mean AD of corticospinal tract
EC_AD	mean AD of external capsule
FX_AD	mean AD of fornix (column and body of fornix)
FXST_AD	mean AD of fornix-stria terminalis
GCC_AD	mean AD of genu of corpus callosum
IFO_AD	mean AD of inferior fronto-occipital fasciculus
PCR_AD	mean AD of posterior corona radiata
PLIC_AD	mean AD of posterior limb of internal capsule
PTR_AD	mean AD of posterior thalamic radiation (include optic radiation)
RLIC_AD	mean AD of retrolenticular part of internal capsule
SCC_AD	mean AD of splenium of corpus callosum
SCR_AD	mean AD of superior corona radiata
SFO_AD	mean AD of sperior fronto-occipital fasciculus (could be a part of anterior internal capsule)
SLF_AD	mean AD of superior longitudinal fasciculus
SS_AD	mean AD of sagittal stratum (include inferior longitidinal fasciculus and inferior fronto-occipital fasciculus)
UNC_AD	mean AD of uncinate fasciculus
ACR_MD	mean MD (mean diffusivity) of anterior corona radiata
ALIC_MD	mean MD of anterior limb of internal capsule
Average_MD	average MD across all the 21 white matter tracts
BCC_MD	mean MD of body of corpus callosum
CGC_MD	mean MD of cingulum (cingulate gyrus)
CGH_MD	mean MD of cingulum (hippocampus)
CST_MD	mean MD of corticospinal tract
EC_MD	mean MD of external capsule
FX_MD	mean MD of fornix (column and body of fornix)
FXST_MD	mean MD of fornix-stria terminalis
GCC_MD	mean MD of genu of corpus callosum
IFO_MD	mean MD of inferior fronto-occipital fasciculus
PCR_MD	mean MD of posterior corona radiata
PLIC_MD	mean MD of posterior limb of internal capsule
PTR_MD	mean MD of posterior thalamic radiation (include optic radiation)
RLIC_MD	mean MD of retrolenticular part of internal capsule
SCC_MD	mean MD of splenium of corpus callosum
SCR_MD	mean MD of superior corona radiata
SFO_MD	mean MD of sperior fronto-occipital fasciculus (could be a part of anterior internal capsule)
SLF_MD	mean MD of superior longitudinal fasciculus
SS_MD	mean MD of sagittal stratum (include inferior longitidinal fasciculus and inferior fronto-occipital fasciculus)
UNC_MD	mean MD of uncinate fasciculus
ACR_MO	mean MO (mode of anisotropy) of anterior corona radiata
ALIC_MO	mean MO of anterior limb of internal capsule
Average_MO	average MO across all the 21 white matter tracts
BCC_MO	mean MO of body of corpus callosum
CGC_MO	mean MO of cingulum (cingulate gyrus)
CGH_MO	mean MO of cingulum (hippocampus)
CST_MO	mean MO of corticospinal tract
EC_MO	mean MO of external capsule
FX_MO	mean MO of fornix (column and body of fornix)
FXST_MO	mean MO of fornix-stria terminalis
GCC_MO	mean MO of genu of corpus callosum
IFO_MO	mean MO of inferior fronto-occipital fasciculus
PCR_MO	mean MO of posterior corona radiata
PLIC_MO	mean MO of posterior limb of internal capsule
PTR_MO	mean MO of posterior thalamic radiation (include optic radiation)
RLIC_MO	mean MO of retrolenticular part of internal capsule
SCC_MO	mean MO of splenium of corpus callosum
SCR_MO	mean MO of superior corona radiata
SFO_MO	mean MO of sperior fronto-occipital fasciculus (could be a part of anterior internal capsule)
SLF_MO	mean MO of superior longitudinal fasciculus
SS_MO	mean MO of sagittal stratum (include inferior longitidinal fasciculus and inferior fronto-occipital fasciculus)
UNC_MO	mean MO of uncinate fasciculus
ACR_RD	mean RD (radial diffusivity) of anterior corona radiata
ALIC_RD	mean RD of anterior limb of internal capsule
Average_RD	average MO across all the 21 white matter tracts
BCC_RD	mean RD of body of corpus callosum
CGC_RD	mean RD of cingulum (cingulate gyrus)
CGH_RD	mean RD of cingulum (hippocampus)
CST_RD	mean RD of corticospinal tract
EC_RD	mean RD of external capsule
FX_RD	mean RD of fornix (column and body of fornix)
FXST_RD	mean RD of fornix-stria terminalis
GCC_RD	mean RD of genu of corpus callosum
IFO_RD	mean RD of inferior fronto-occipital fasciculus
PCR_RD	mean RD of posterior corona radiata
PLIC_RD	mean RD of posterior limb of internal capsule
PTR_RD	mean RD of posterior thalamic radiation (include optic radiation)
RLIC_RD	mean RD of retrolenticular part of internal capsule
SCC_RD	mean RD of splenium of corpus callosum
SCR_RD	mean RD of superior corona radiata
SFO_RD	mean RD of sperior fronto-occipital fasciculus (could be a part of anterior internal capsule)
SLF_RD	mean RD of superior longitudinal fasciculus
SS_RD	mean RD of sagittal stratum (include inferior longitidinal fasciculus and inferior fronto-occipital fasciculus)
UNC_RD	mean RD of uncinate fasciculus

### Sheet: Resting_fMRI
Table S1: ID of brain and retinal imaging traits used in phenotypic association analysis. This sheet shows the resting fMRI traits.
ID	Description
Visual1<=>Visual1	Functional connectivity of the Visual1 network
Visual1<=>Visual2	Functional connectivity between the Visual1 and Visual2 networks
Visual1<=>Somatomotor	Functional connectivity between the Visual1 and Somatomotor networks
Visual1<=>Cingulo-Opercular	Functional connectivity between the Visual1 and Cingulo-Opercular networks
Visual1<=>Dorsal-Attention	Functional connectivity between the Visual1 and Dorsal-Attention networks
Visual1<=>Language	Functional connectivity between the Visual1 and Language networks
Visual1<=>Frontoparietal	Functional connectivity between the Visual1 and Frontoparietal networks
Visual1<=>Auditory	Functional connectivity between the Visual1 and Auditory networks
Visual1<=>Default	Functional connectivity between the Visual1 and Default mode networks
Visual1<=>Posterior-Multimodal	Functional connectivity between the Visual1 and Posterior-Multimodal networks
Visual1<=>Ventral-Multimodal	Functional connectivity between the Visual1 and Ventral-Multimodal networks
Visual1<=>Orbito-Affective	Functional connectivity between the Visual1 and Orbito-Affective networks
Visual2<=>Visual2	Functional connectivity of the Visual2 network
Visual2<=>Somatomotor	Functional connectivity between the Visual2 and Somatomotor networks
Visual2<=>Cingulo-Opercular	Functional connectivity between the Visual2 and Cingulo-Opercular networks
Visual2<=>Dorsal-Attention	Functional connectivity between the Visual2 and Dorsal-Attention networks
Visual2<=>Language	Functional connectivity between the Visual2 and Language networks
Visual2<=>Frontoparietal	Functional connectivity between the Visual2 and Frontoparietal networks
Visual2<=>Auditory	Functional connectivity between the Visual2 and Auditory networks
Visual2<=>Default	Functional connectivity between the Visual2 and Default mode networks
Visual2<=>Posterior-Multimodal	Functional connectivity between the Visual2 and Posterior-Multimodal networks
Visual2<=>Ventral-Multimodal	Functional connectivity between the Visual2 and Ventral-Multimodal networks
Visual2<=>Orbito-Affective	Functional connectivity between the Visual2 and Orbito-Affective networks
Somatomotor<=>Somatomotor	Functional connectivity of the Somatomotor network
Somatomotor<=>Cingulo-Opercular	Functional connectivity between the Somatomotor and Cingulo-Opercular networks
Somatomotor<=>Dorsal-Attention	Functional connectivity between the Somatomotor and Dorsal-Attention networks
Somatomotor<=>Language	Functional connectivity between the Somatomotor and Language networks
Somatomotor<=>Frontoparietal	Functional connectivity between the Somatomotor and Frontoparietal networks
Somatomotor<=>Auditory	Functional connectivity between the Somatomotor and Auditory networks
Somatomotor<=>Default	Functional connectivity between the Somatomotor and Default mode networks
Somatomotor<=>Posterior-Multimodal	Functional connectivity between the Somatomotor and Posterior-Multimodal networks
Somatomotor<=>Ventral-Multimodal	Functional connectivity between the Somatomotor and Ventral-Multimodal networks
Somatomotor<=>Orbito-Affective	Functional connectivity between the Somatomotor and Orbito-Affective networks
Cingulo-Opercular<=>Cingulo-Opercular	Functional connectivity of the Cingulo-Opercular network
Cingulo-Opercular<=>Dorsal-Attention	Functional connectivity between the Cingulo-Opercular and Dorsal-Attention networks
Cingulo-Opercular<=>Language	Functional connectivity between the Cingulo-Opercular and Language networks
Cingulo-Opercular<=>Frontoparietal	Functional connectivity between the Cingulo-Opercular and Frontoparietal networks
Cingulo-Opercular<=>Auditory	Functional connectivity between the Cingulo-Opercular and Auditory networks
Cingulo-Opercular<=>Default	Functional connectivity between the Cingulo-Opercular and Default mode networks
Cingulo-Opercular<=>Posterior-Multimodal	Functional connectivity between the Cingulo-Opercular and Posterior-Multimodal networks
Cingulo-Opercular<=>Ventral-Multimodal	Functional connectivity between the Cingulo-Opercular and Ventral-Multimodal networks
Cingulo-Opercular<=>Orbito-Affective	Functional connectivity between the Cingulo-Opercular and Orbito-Affective networks
Dorsal-Attention<=>Dorsal-Attention	Functional connectivity of the Dorsal-Attention network
Dorsal-Attention<=>Language	Functional connectivity between the Dorsal-Attention and Language networks
Dorsal-Attention<=>Frontoparietal	Functional connectivity between the Dorsal-Attention and Frontoparietal networks
Dorsal-Attention<=>Auditory	Functional connectivity between the Dorsal-Attention and Auditory networks
Dorsal-Attention<=>Default	Functional connectivity between the Dorsal-Attention and Default mode networks
Dorsal-Attention<=>Posterior-Multimodal	Functional connectivity between the Dorsal-Attention and Posterior-Multimodal networks
Dorsal-Attention<=>Ventral-Multimodal	Functional connectivity between the Dorsal-Attention and Ventral-Multimodal networks
Dorsal-Attention<=>Orbito-Affective	Functional connectivity between the Dorsal-Attention and Orbito-Affective networks
Language<=>Language	Functional connectivity of the Language network
Language<=>Frontoparietal	Functional connectivity between the Language and Frontoparietal networks
Language<=>Auditory	Functional connectivity between the Language and Auditory networks
Language<=>Default	Functional connectivity between the Language and Default mode networks
Language<=>Posterior-Multimodal	Functional connectivity between the Language and Posterior-Multimodal networks
Language<=>Ventral-Multimodal	Functional connectivity between the Language and Ventral-Multimodal networks
Language<=>Orbito-Affective	Functional connectivity between the Language and Orbito-Affective networks
Frontoparietal<=>Frontoparietal	Functional connectivity of the Frontoparietal network
Frontoparietal<=>Auditory	Functional connectivity between the Frontoparietal and Auditory networks
Frontoparietal<=>Default	Functional connectivity between the Frontoparietal and Default mode networks
Frontoparietal<=>Posterior-Multimodal	Functional connectivity between the Frontoparietal and Posterior-Multimodal networks
Frontoparietal<=>Ventral-Multimodal	Functional connectivity between the Frontoparietal and Ventral-Multimodal networks
Frontoparietal<=>Orbito-Affective	Functional connectivity between the Frontoparietal and Orbito-Affective networks
Auditory<=>Auditory	Functional connectivity of the Auditory network
Auditory<=>Default	Functional connectivity between the Auditory and Default mode networks
Auditory<=>Posterior-Multimodal	Functional connectivity between the Auditory and Posterior-Multimodal networks
Auditory<=>Ventral-Multimodal	Functional connectivity between the Auditory and Ventral-Multimodal networks
Auditory<=>Orbito-Affective	Functional connectivity between the Auditory and Orbito-Affective networks
Default<=>Default	Functional connectivity of the Default mode network
Posterior-Multimodal<=>Default	Functional connectivity between the Default mode and Posterior-Multimodal networks
Default<=>Ventral-Multimodal	Functional connectivity between the Default mode and Ventral-Multimodal networks
Default<=>Orbito-Affective	Functional connectivity between the Default mode and Orbito-Affective networks
Posterior-Multimodal<=>Posterior-Multimodal	Functional connectivity of the Posterior-Multimodal network
Posterior-Multimodal<=>Ventral-Multimodal	Functional connectivity between the Posterior-Multimodal and Ventral-Multimodal networks
Posterior-Multimodal<=>Orbito-Affective	Functional connectivity between the Posterior-Multimodal and Orbito-Affective networks
Ventral-Multimodal<=>Ventral-Multimodal	Functional connectivity of the Ventral-Multimodal network
Orbito-Affective<=>Ventral-Multimodal	Functional connectivity between the Ventral-Multimodal and Ventral-Multimodal networks
Orbito-Affective<=>Orbito-Affective	Functional connectivity of the Orbito-Affective network
Visual1	Functional activity of the Visual1 network
Visual2	Functional activity of the Visual2 network
Somatomotor	Functional activity of the Somatomotor network
Cingulo-Opercular	Functional activity of the Cingulo-Opercular network
Dorsal-Attention	Functional activity of the Dorsal-Attention network
Language	Functional activity of the Language network
Frontoparietal	Functional activity of the Frontoparietal network
Auditory	Functional activity of the Auditory network
Default	Functional activity of the Default mode network
Posterior-Multimodal	Functional activity of the Posterior-Multimodal network
Ventral-Multimodal	Functional activity of the Ventral-Multimodal network
Orbito-Affective	Functional activity of the Orbito-Affective network
Global_functional_connectivity	Global functional connectivity across all netwroks
Global_amplitude	Global functional activity across all netwroks

### Sheet: Task_fMRI
Table S1: ID of brain and retinal imaging traits used in phenotypic association analysis. This sheet shows the task fMRI traits.
ID	Description
Visual1<=>Visual1	Functional connectivity of the Visual1 network
Visual1<=>Visual2	Functional connectivity between the Visual1 and Visual2 networks
Visual1<=>Somatomotor	Functional connectivity between the Visual1 and Somatomotor networks
Visual1<=>Cingulo-Opercular	Functional connectivity between the Visual1 and Cingulo-Opercular networks
Visual1<=>Dorsal-Attention	Functional connectivity between the Visual1 and Dorsal-Attention networks
Visual1<=>Language	Functional connectivity between the Visual1 and Language networks
Visual1<=>Frontoparietal	Functional connectivity between the Visual1 and Frontoparietal networks
Visual1<=>Auditory	Functional connectivity between the Visual1 and Auditory networks
Visual1<=>Default	Functional connectivity between the Visual1 and Default mode networks
Visual1<=>Posterior-Multimodal	Functional connectivity between the Visual1 and Posterior-Multimodal networks
Visual1<=>Ventral-Multimodal	Functional connectivity between the Visual1 and Ventral-Multimodal networks
Visual1<=>Orbito-Affective	Functional connectivity between the Visual1 and Orbito-Affective networks
Visual2<=>Visual2	Functional connectivity of the Visual2 network
Visual2<=>Somatomotor	Functional connectivity between the Visual2 and Somatomotor networks
Visual2<=>Cingulo-Opercular	Functional connectivity between the Visual2 and Cingulo-Opercular networks
Visual2<=>Dorsal-Attention	Functional connectivity between the Visual2 and Dorsal-Attention networks
Visual2<=>Language	Functional connectivity between the Visual2 and Language networks
Visual2<=>Frontoparietal	Functional connectivity between the Visual2 and Frontoparietal networks
Visual2<=>Auditory	Functional connectivity between the Visual2 and Auditory networks
Visual2<=>Default	Functional connectivity between the Visual2 and Default mode networks
Visual2<=>Posterior-Multimodal	Functional connectivity between the Visual2 and Posterior-Multimodal networks
Visual2<=>Ventral-Multimodal	Functional connectivity between the Visual2 and Ventral-Multimodal networks
Visual2<=>Orbito-Affective	Functional connectivity between the Visual2 and Orbito-Affective networks
Somatomotor<=>Somatomotor	Functional connectivity of the Somatomotor network
Somatomotor<=>Cingulo-Opercular	Functional connectivity between the Somatomotor and Cingulo-Opercular networks
Somatomotor<=>Dorsal-Attention	Functional connectivity between the Somatomotor and Dorsal-Attention networks
Somatomotor<=>Language	Functional connectivity between the Somatomotor and Language networks
Somatomotor<=>Frontoparietal	Functional connectivity between the Somatomotor and Frontoparietal networks
Somatomotor<=>Auditory	Functional connectivity between the Somatomotor and Auditory networks
Somatomotor<=>Default	Functional connectivity between the Somatomotor and Default mode networks
Somatomotor<=>Posterior-Multimodal	Functional connectivity between the Somatomotor and Posterior-Multimodal networks
Somatomotor<=>Ventral-Multimodal	Functional connectivity between the Somatomotor and Ventral-Multimodal networks
Somatomotor<=>Orbito-Affective	Functional connectivity between the Somatomotor and Orbito-Affective networks
Cingulo-Opercular<=>Cingulo-Opercular	Functional connectivity of the Cingulo-Opercular network
Cingulo-Opercular<=>Dorsal-Attention	Functional connectivity between the Cingulo-Opercular and Dorsal-Attention networks
Cingulo-Opercular<=>Language	Functional connectivity between the Cingulo-Opercular and Language networks
Cingulo-Opercular<=>Frontoparietal	Functional connectivity between the Cingulo-Opercular and Frontoparietal networks
Cingulo-Opercular<=>Auditory	Functional connectivity between the Cingulo-Opercular and Auditory networks
Cingulo-Opercular<=>Default	Functional connectivity between the Cingulo-Opercular and Default mode networks
Cingulo-Opercular<=>Posterior-Multimodal	Functional connectivity between the Cingulo-Opercular and Posterior-Multimodal networks
Cingulo-Opercular<=>Ventral-Multimodal	Functional connectivity between the Cingulo-Opercular and Ventral-Multimodal networks
Cingulo-Opercular<=>Orbito-Affective	Functional connectivity between the Cingulo-Opercular and Orbito-Affective networks
Dorsal-Attention<=>Dorsal-Attention	Functional connectivity of the Dorsal-Attention network
Dorsal-Attention<=>Language	Functional connectivity between the Dorsal-Attention and Language networks
Dorsal-Attention<=>Frontoparietal	Functional connectivity between the Dorsal-Attention and Frontoparietal networks
Dorsal-Attention<=>Auditory	Functional connectivity between the Dorsal-Attention and Auditory networks
Dorsal-Attention<=>Default	Functional connectivity between the Dorsal-Attention and Default mode networks
Dorsal-Attention<=>Posterior-Multimodal	Functional connectivity between the Dorsal-Attention and Posterior-Multimodal networks
Dorsal-Attention<=>Ventral-Multimodal	Functional connectivity between the Dorsal-Attention and Ventral-Multimodal networks
Dorsal-Attention<=>Orbito-Affective	Functional connectivity between the Dorsal-Attention and Orbito-Affective networks
Language<=>Language	Functional connectivity of the Language network
Language<=>Frontoparietal	Functional connectivity between the Language and Frontoparietal networks
Language<=>Auditory	Functional connectivity between the Language and Auditory networks
Language<=>Default	Functional connectivity between the Language and Default mode networks
Language<=>Posterior-Multimodal	Functional connectivity between the Language and Posterior-Multimodal networks
Language<=>Ventral-Multimodal	Functional connectivity between the Language and Ventral-Multimodal networks
Language<=>Orbito-Affective	Functional connectivity between the Language and Orbito-Affective networks
Frontoparietal<=>Frontoparietal	Functional connectivity of the Frontoparietal network
Frontoparietal<=>Auditory	Functional connectivity between the Frontoparietal and Auditory networks
Frontoparietal<=>Default	Functional connectivity between the Frontoparietal and Default mode networks
Frontoparietal<=>Posterior-Multimodal	Functional connectivity between the Frontoparietal and Posterior-Multimodal networks
Frontoparietal<=>Ventral-Multimodal	Functional connectivity between the Frontoparietal and Ventral-Multimodal networks
Frontoparietal<=>Orbito-Affective	Functional connectivity between the Frontoparietal and Orbito-Affective networks
Auditory<=>Auditory	Functional connectivity of the Auditory network
Auditory<=>Default	Functional connectivity between the Auditory and Default mode networks
Auditory<=>Posterior-Multimodal	Functional connectivity between the Auditory and Posterior-Multimodal networks
Auditory<=>Ventral-Multimodal	Functional connectivity between the Auditory and Ventral-Multimodal networks
Auditory<=>Orbito-Affective	Functional connectivity between the Auditory and Orbito-Affective networks
Default<=>Default	Functional connectivity of the Default mode network
Posterior-Multimodal<=>Default	Functional connectivity between the Default mode and Posterior-Multimodal networks
Default<=>Ventral-Multimodal	Functional connectivity between the Default mode and Ventral-Multimodal networks
Default<=>Orbito-Affective	Functional connectivity between the Default mode and Orbito-Affective networks
Posterior-Multimodal<=>Posterior-Multimodal	Functional connectivity of the Posterior-Multimodal network
Posterior-Multimodal<=>Ventral-Multimodal	Functional connectivity between the Posterior-Multimodal and Ventral-Multimodal networks
Posterior-Multimodal<=>Orbito-Affective	Functional connectivity between the Posterior-Multimodal and Orbito-Affective networks
Ventral-Multimodal<=>Ventral-Multimodal	Functional connectivity of the Ventral-Multimodal network
Orbito-Affective<=>Ventral-Multimodal	Functional connectivity between the Ventral-Multimodal and Ventral-Multimodal networks
Orbito-Affective<=>Orbito-Affective	Functional connectivity of the Orbito-Affective network
Visual1	Functional activity of the Visual1 network
Visual2	Functional activity of the Visual2 network
Somatomotor	Functional activity of the Somatomotor network
Cingulo-Opercular	Functional activity of the Cingulo-Opercular network
Dorsal-Attention	Functional activity of the Dorsal-Attention network
Language	Functional activity of the Language network
Frontoparietal	Functional activity of the Frontoparietal network
Auditory	Functional activity of the Auditory network
Default	Functional activity of the Default mode network
Posterior-Multimodal	Functional activity of the Posterior-Multimodal network
Ventral-Multimodal	Functional activity of the Ventral-Multimodal network
Orbito-Affective	Functional activity of the Orbito-Affective network
Global_functional_connectivity	Global functional connectivity across all netwroks
Global_amplitude	Global functional activity across all netwroks

### Sheet: OCT_traits
Table S1: ID of brain and retinal imaging traits used in phenotypic association analysis. This sheet shows the OCT measures. Information for all data can be found here https://biobank.ndph.ox.ac.uk/showcase/label.cgi?id=100079.
ID	Category	UKB Data-field ID
ELM_ISOS_thickness_left	Derived_OCT_measures	28520
ELM_ISOS_thickness_right	Derived_OCT_measures	28521
INL_ELM_thickness_left	Derived_OCT_measures	28512
INL_ELM_thickness_right	Derived_OCT_measures	28513
INL_RPE_thickness_left	Derived_OCT_measures	28536
INL_RPE_thickness_right	Derived_OCT_measures	28537
ISOS_RPE_thickness_left	Derived_OCT_measures	28528
ISOS_RPE_thickness_right	Derived_OCT_measures	28529
GCIPL_thickness_left	Derived_OCT_measures	28504
GCIPL_thickness_right	Derived_OCT_measures	28505
INL_thickness_left	Derived_OCT_measures	28502
INL_thickness_right	Derived_OCT_measures	28503
RNFL_thickness_left	Derived_OCT_measures	28500
RNFL_thickness_right	Derived_OCT_measures	28501
Disc_diameter_trans_left	Derived_OCT_measures	27851
ELM_ISOS_thickness_central_subfield_left	Derived_OCT_measures	28514
ELM_ISOS_thickness_central_subfield_right	Derived_OCT_measures	28515
ELM_ISOS_thickness_inner_subfield_left	Derived_OCT_measures	28516
ELM_ISOS_thickness_inner_subfield_right	Derived_OCT_measures	28517
ELM_ISOS_thickness_outer_subfield_left	Derived_OCT_measures	28518
ELM_ISOS_thickness_outer_subfield_right	Derived_OCT_measures	28519
INL_ELM_thickness_central_subfield_left	Derived_OCT_measures	28506
INL_ELM_thickness_central_subfield_right	Derived_OCT_measures	28507
INL_ELM_thickness_inner_subfield_left	Derived_OCT_measures	28508
INL_ELM_thickness_inner_subfield_right	Derived_OCT_measures	28509
INL_ELM_thickness_outer_subfield_left	Derived_OCT_measures	28510
INL_ELM_thickness_outer_subfield_right	Derived_OCT_measures	28511
INL_RPE_thickness_central_subfield_left	Derived_OCT_measures	28530
INL_RPE_thickness_central_subfield_right	Derived_OCT_measures	28531
INL_RPE_thickness_inner_subfield_left	Derived_OCT_measures	28532
INL_RPE_thickness_inner_subfield_right	Derived_OCT_measures	28533
INL_RPE_thickness_outer_subfield_left	Derived_OCT_measures	28534
INL_RPE_thickness_outer_subfield_right	Derived_OCT_measures	28535
ISOS_RPE_thickness_central_subfield_left	Derived_OCT_measures	28522
ISOS_RPE_thickness_central_subfield_right	Derived_OCT_measures	28523
ISOS_RPE_thickness_inner_subfield_left	Derived_OCT_measures	28524
ISOS_RPE_thickness_inner_subfield_right	Derived_OCT_measures	28525
ISOS_RPE_thickness_outer_subfield_left	Derived_OCT_measures	28526
ISOS_RPE_thickness_outer_subfield_right	Derived_OCT_measures	28527
mean_of_vertical_disc_diameter_left	Derived_OCT_measures	27853
overall_average_retinal_pigment_epithelium_thickness_left	Derived_OCT_measures	27822
overall_average_retinal_pigment_epithelium_thickness_right	Derived_OCT_measures	27823
overall_macular_thickness_left	Derived_OCT_measures	27800
overall_macular_thickness_right	Derived_OCT_measures	27801
VCDR_left	Derived_OCT_measures	27857
VCDR_regressed_left	Derived_OCT_measures	27855

### Sheet: Fundus_image
Table S1: ID of brain and retinal imaging traits used in phenotypic association analysis. This sheet shows the fundus image traits.
ID	Category	Description
alexnet_PC1	Fundus_image_traits_alexnet	the first PC from the alexnet model on fundus image
alexnet_PC2	Fundus_image_traits_alexnet	the second PC from the alexnet model on fundus image
alexnet_PC3	Fundus_image_traits_alexnet	the third PC from the alexnet model on fundus image
alexnet_PC4	Fundus_image_traits_alexnet	the fourth PC from the alexnet model on fundus image
alexnet_PC5	Fundus_image_traits_alexnet	the fifth PC from the alexnet model on fundus image
alexnet_PC6	Fundus_image_traits_alexnet	the sixth PC from the alexnet model on fundus image
alexnet_PC7	Fundus_image_traits_alexnet	the seventh PC from the alexnet model on fundus image
alexnet_PC8	Fundus_image_traits_alexnet	the eighth PC of the alexnet model on fundus image
alexnet_PC9	Fundus_image_traits_alexnet	the ninth PC of the alexnet model on fundus image
alexnet_PC10	Fundus_image_traits_alexnet	the tenth PC of the alexnet model on fundus image
googlenet_PC1	Fundus_image_traits_googlenet	the first PC from the googlenet model on fundus image
googlenet_PC2	Fundus_image_traits_googlenet	the second PC from the googlenet model on fundus image
googlenet_PC3	Fundus_image_traits_googlenet	the third PC from the googlenet model on fundus image
googlenet_PC4	Fundus_image_traits_googlenet	the fourth PC from the googlenet model on fundus image
googlenet_PC5	Fundus_image_traits_googlenet	the fifth PC from the googlenet model on fundus image
googlenet_PC6	Fundus_image_traits_googlenet	the sixth PC from the googlenet model on fundus image
googlenet_PC7	Fundus_image_traits_googlenet	the seventh PC from the googlenet model on fundus image
googlenet_PC8	Fundus_image_traits_googlenet	the eighth PC of the googlenet model on fundus image
googlenet_PC9	Fundus_image_traits_googlenet	the ninth PC of the googlenet model on fundus image
googlenet_PC10	Fundus_image_traits_googlenet	the tenth PC of the googlenet model on fundus image
inception_PC1	Fundus_image_traits_inception	the first PC from the inception model on fundus image
inception_PC2	Fundus_image_traits_inception	the second PC from the inception model on fundus image
inception_PC3	Fundus_image_traits_inception	the third PC from the inception model on fundus image
inception_PC4	Fundus_image_traits_inception	the fourth PC from the inception model on fundus image
inception_PC5	Fundus_image_traits_inception	the fifth PC from the inception model on fundus image
inception_PC6	Fundus_image_traits_inception	the sixth PC from the inception model on fundus image
inception_PC7	Fundus_image_traits_inception	the seventh PC from the inception model on fundus image
inception_PC8	Fundus_image_traits_inception	the eighth PC of the inception model on fundus image
inception_PC9	Fundus_image_traits_inception	the ninth PC of the inception model on fundus image
inception_PC10	Fundus_image_traits_inception	the tenth PC of the inception model on fundus image
mobilenet_PC1	Fundus_image_traits_mobilenet	the first PC from the mobilenet model on fundus image
mobilenet_PC2	Fundus_image_traits_mobilenet	the second PC from the mobilenet model on fundus image
mobilenet_PC3	Fundus_image_traits_mobilenet	the third PC from the mobilenet model on fundus image
mobilenet_PC4	Fundus_image_traits_mobilenet	the fourth PC from the mobilenet model on fundus image
mobilenet_PC5	Fundus_image_traits_mobilenet	the fifth PC from the mobilenet model on fundus image
mobilenet_PC6	Fundus_image_traits_mobilenet	the sixth PC from the mobilenet model on fundus image
mobilenet_PC7	Fundus_image_traits_mobilenet	the seventh PC from the mobilenet model on fundus image
mobilenet_PC8	Fundus_image_traits_mobilenet	the eighth PC of the mobilenet model on fundus image
mobilenet_PC9	Fundus_image_traits_mobilenet	the ninth PC of the mobilenet model on fundus image
mobilenet_PC10	Fundus_image_traits_mobilenet	the tenth PC of the mobilenet model on fundus image
resnet18_PC1	Fundus_image_traits_resnet18	the first PC from the resnet18 model on fundus image
resnet18_PC2	Fundus_image_traits_resnet18	the second PC from the resnet18 model on fundus image
resnet18_PC3	Fundus_image_traits_resnet18	the third PC from the resnet18 model on fundus image
resnet18_PC4	Fundus_image_traits_resnet18	the fourth PC from the resnet18 model on fundus image
resnet18_PC5	Fundus_image_traits_resnet18	the fifth PC from the resnet18 model on fundus image
resnet18_PC6	Fundus_image_traits_resnet18	the sixth PC from the resnet18 model on fundus image
resnet18_PC7	Fundus_image_traits_resnet18	the seventh PC from the resnet18 model on fundus image
resnet18_PC8	Fundus_image_traits_resnet18	the eighth PC of the resnet18 model on fundus image
resnet18_PC9	Fundus_image_traits_resnet18	the ninth PC of the resnet18 model on fundus image
resnet18_PC10	Fundus_image_traits_resnet18	the tenth PC of the resnet18 model on fundus image
resnet34_PC1	Fundus_image_traits_resnet34	the first PC from the resnet34 model on fundus image
resnet34_PC2	Fundus_image_traits_resnet34	the second PC from the resnet34 model on fundus image
resnet34_PC3	Fundus_image_traits_resnet34	the third PC from the resnet34 model on fundus image
resnet34_PC4	Fundus_image_traits_resnet34	the fourth PC from the resnet34 model on fundus image
resnet34_PC5	Fundus_image_traits_resnet34	the fifth PC from the resnet34 model on fundus image
resnet34_PC6	Fundus_image_traits_resnet34	the sixth PC from the resnet34 model on fundus image
resnet34_PC7	Fundus_image_traits_resnet34	the seventh PC from the resnet34 model on fundus image
resnet34_PC8	Fundus_image_traits_resnet34	the eighth PC of the resnet34 model on fundus image
resnet34_PC9	Fundus_image_traits_resnet34	the ninth PC of the resnet34 model on fundus image
resnet34_PC10	Fundus_image_traits_resnet34	the tenth PC of the resnet34 model on fundus image
resnet50_PC1	Fundus_image_traits_resnet50	the first PC from the resnet50 model on fundus image
resnet50_PC2	Fundus_image_traits_resnet50	the second PC from the resnet50 model on fundus image
resnet50_PC3	Fundus_image_traits_resnet50	the third PC from the resnet50 model on fundus image
resnet50_PC4	Fundus_image_traits_resnet50	the fourth PC from the resnet50 model on fundus image
resnet50_PC5	Fundus_image_traits_resnet50	the fifth PC from the resnet50 model on fundus image
resnet50_PC6	Fundus_image_traits_resnet50	the sixth PC from the resnet50 model on fundus image
resnet50_PC7	Fundus_image_traits_resnet50	the seventh PC from the resnet50 model on fundus image
resnet50_PC8	Fundus_image_traits_resnet50	the eighth PC of the resnet50 model on fundus image
resnet50_PC9	Fundus_image_traits_resnet50	the ninth PC of the resnet50 model on fundus image
resnet50_PC10	Fundus_image_traits_resnet50	the tenth PC of the resnet50 model on fundus image
shufflenet_PC1	Fundus_image_traits_shufflenet	the first PC from the shufflenet model on fundus image
shufflenet_PC2	Fundus_image_traits_shufflenet	the second PC from the shufflenet model on fundus image
shufflenet_PC3	Fundus_image_traits_shufflenet	the third PC from the shufflenet model on fundus image
shufflenet_PC4	Fundus_image_traits_shufflenet	the fourth PC from the shufflenet model on fundus image
shufflenet_PC5	Fundus_image_traits_shufflenet	the fifth PC from the shufflenet model on fundus image
shufflenet_PC6	Fundus_image_traits_shufflenet	the sixth PC from the shufflenet model on fundus image
shufflenet_PC7	Fundus_image_traits_shufflenet	the seventh PC from the shufflenet model on fundus image
shufflenet_PC8	Fundus_image_traits_shufflenet	the eighth PC of the shufflenet model on fundus image
shufflenet_PC9	Fundus_image_traits_shufflenet	the ninth PC of the shufflenet model on fundus image
shufflenet_PC10	Fundus_image_traits_shufflenet	the tenth PC of the shufflenet model on fundus image
squeezenet_PC1	Fundus_image_traits_squeezenet	the first PC from the squeezenet model on fundus image
squeezenet_PC2	Fundus_image_traits_squeezenet	the second PC from the squeezenet model on fundus image
squeezenet_PC3	Fundus_image_traits_squeezenet	the third PC from the squeezenet model on fundus image
squeezenet_PC4	Fundus_image_traits_squeezenet	the fourth PC from the squeezenet model on fundus image
squeezenet_PC5	Fundus_image_traits_squeezenet	the fifth PC from the squeezenet model on fundus image
squeezenet_PC6	Fundus_image_traits_squeezenet	the sixth PC from the squeezenet model on fundus image
squeezenet_PC7	Fundus_image_traits_squeezenet	the seventh PC from the squeezenet model on fundus image
squeezenet_PC8	Fundus_image_traits_squeezenet	the eighth PC of the squeezenet model on fundus image
squeezenet_PC9	Fundus_image_traits_squeezenet	the ninth PC of the squeezenet model on fundus image
squeezenet_PC10	Fundus_image_traits_squeezenet	the tenth PC of the squeezenet model on fundus image
vgg16_PC1	Fundus_image_traits_vgg16	the first PC from the Vgg16 model on fundus image
vgg16_PC2	Fundus_image_traits_vgg16	the second PC from the Vgg16 model on fundus image
vgg16_PC3	Fundus_image_traits_vgg16	the third PC from the Vgg16 model on fundus image
vgg16_PC4	Fundus_image_traits_vgg16	the fourth PC from the Vgg16 model on fundus image
vgg16_PC5	Fundus_image_traits_vgg16	the fifth PC from the Vgg16 model on fundus image
vgg16_PC6	Fundus_image_traits_vgg16	the sixth PC from the Vgg16 model on fundus image
vgg16_PC7	Fundus_image_traits_vgg16	the seventh PC from the Vgg16 model on fundus image
vgg16_PC8	Fundus_image_traits_vgg16	the eighth PC of the Vgg16 model on fundus image
vgg16_PC9	Fundus_image_traits_vgg16	the ninth PC of the Vgg16 model on fundus image
vgg16_PC10	Fundus_image_traits_vgg16	the tenth PC of the Vgg16 model on fundus image
vgg19_PC1	Fundus_image_traits_vgg19	the first PC from the Vgg19 model on fundus image
vgg19_PC2	Fundus_image_traits_vgg19	the second PC from the Vgg19 model on fundus image
vgg19_PC3	Fundus_image_traits_vgg19	the third PC from the Vgg19 model on fundus image
vgg19_PC4	Fundus_image_traits_vgg19	the fourth PC from the Vgg19 model on fundus image
vgg19_PC5	Fundus_image_traits_vgg19	the fifth PC from the Vgg19 model on fundus image
vgg19_PC6	Fundus_image_traits_vgg19	the sixth PC from the Vgg19 model on fundus image
vgg19_PC7	Fundus_image_traits_vgg19	the seventh PC from the Vgg19 model on fundus image
vgg19_PC8	Fundus_image_traits_vgg19	the eighth PC of the Vgg19 model on fundus image
vgg19_PC9	Fundus_image_traits_vgg19	the ninth PC of the Vgg19 model on fundus image
vgg19_PC10	Fundus_image_traits_vgg19	the tenth PC of the Vgg19 model on fundus image
