## Supplementary material for "Eye-brain connections revealed by multimodal retinal and brain imaging genetics in the UK Biobank": supp_table: Table_S3_H2.xlsx

### Sheet: Heritability
Table S3: SNP-based heritability of 156 retinal imaging traits.
Category	ID	Heritability	SE	LRT	Pvalue	FDR_adjusted_pvalue
Derived_OCT_measures	ELM_ISOS_thickness_left	0.235368	0.0262095	92.4455	3.46023e-22	7.01033e-22
Derived_OCT_measures	ELM_ISOS_thickness_right	0.254595	0.026256	105.876	3.92483e-25	8.38731e-25
Derived_OCT_measures	INL_ELM_thickness_left	0.68277	0.0265445	721.952	2.5193e-159	1.31004e-157
Derived_OCT_measures	INL_ELM_thickness_right	0.651621	0.026328	679.293	4.75921e-150	1.06062e-148
Derived_OCT_measures	INL_RPE_thickness_left	0.66456	0.026616	687.803	6.713e-152	1.74538e-150
Derived_OCT_measures	INL_RPE_thickness_right	0.681991	0.026309	739.697	3.48847e-163	5.44202e-161
Derived_OCT_measures	ISOS_RPE_thickness_left	0.334116	0.026517	182.113	8.37418e-42	2.72161e-41
Derived_OCT_measures	ISOS_RPE_thickness_right	0.326932	0.0264545	175.086	2.86679e-40	8.9444e-40
Derived_OCT_measures	GCIPL_thickness_left	0.462755	0.02676	332.639	1.27902e-74	7.12597e-74
Derived_OCT_measures	GCIPL_thickness_right	0.468286	0.026578	347.077	9.17806e-78	5.50683e-77
Derived_OCT_measures	INL_thickness_left	0.596738	0.02699	531.577	6.40966e-118	9.99907e-117
Derived_OCT_measures	INL_thickness_right	0.608849	0.026736	562.562	1.16456e-124	2.01857e-123
Derived_OCT_measures	RNFL_thickness_left	0.294017	0.0264815	135.901	1.04839e-31	2.68113e-31
Derived_OCT_measures	RNFL_thickness_right	0.264964	0.0260725	115.421	3.18223e-27	7.09183e-27
Derived_OCT_measures	Disc_diameter_trans_left	0.454904	0.029785	250.232	1.15537e-56	4.87131e-56
Derived_OCT_measures	ELM_ISOS_thickness_central_subfield_left	0.222898	0.025436	90.057	1.15698e-21	2.28467e-21
Derived_OCT_measures	ELM_ISOS_thickness_central_subfield_right	0.229012	0.0255245	92.5875	3.22065e-22	6.61081e-22
Derived_OCT_measures	ELM_ISOS_thickness_inner_subfield_left	0.364721	0.026481	220.113	4.2738e-50	1.58741e-49
Derived_OCT_measures	ELM_ISOS_thickness_inner_subfield_right	0.339663	0.0263095	188.233	3.86374e-43	1.28243e-42
Derived_OCT_measures	ELM_ISOS_thickness_outer_subfield_left	0.19281	0.0259225	63.302	8.86621e-16	1.3971e-15
Derived_OCT_measures	ELM_ISOS_thickness_outer_subfield_right	0.226899	0.026099	85.383	1.22912e-20	2.3672e-20
Derived_OCT_measures	INL_ELM_thickness_central_subfield_left	0.311895	0.025884	164.72	5.2669e-38	1.55026e-37
Derived_OCT_measures	INL_ELM_thickness_central_subfield_right	0.33272	0.0258555	189.661	1.88494e-43	6.39241e-43
Derived_OCT_measures	INL_ELM_thickness_inner_subfield_left	0.56595	0.026525	513.653	5.08757e-114	6.61385e-113
Derived_OCT_measures	INL_ELM_thickness_inner_subfield_right	0.55864	0.026252	514.193	3.88075e-114	5.5036e-113
Derived_OCT_measures	INL_ELM_thickness_outer_subfield_left	0.679974	0.026562	711.823	4.01528e-157	1.56596e-155
Derived_OCT_measures	INL_ELM_thickness_outer_subfield_right	0.630131	0.02635	636.922	7.80428e-141	1.52183e-139
Derived_OCT_measures	INL_RPE_thickness_central_subfield_left	0.273064	0.0258465	126.279	1.33544e-29	3.10939e-29
Derived_OCT_measures	INL_RPE_thickness_central_subfield_right	0.314763	0.0259395	166.641	2.00363e-38	6.12875e-38
Derived_OCT_measures	INL_RPE_thickness_inner_subfield_left	0.548859	0.026601	480.176	9.78175e-107	1.0173e-105
Derived_OCT_measures	INL_RPE_thickness_inner_subfield_right	0.556994	0.0262895	506.827	1.55433e-112	1.86519e-111
Derived_OCT_measures	INL_RPE_thickness_outer_subfield_left	0.667658	0.0265965	694.328	2.5585e-153	7.98253e-152
Derived_OCT_measures	INL_RPE_thickness_outer_subfield_right	0.680925	0.0263195	736.46	1.76397e-162	1.3759e-160
Derived_OCT_measures	ISOS_RPE_thickness_central_subfield_left	0.27088	0.025796	133.085	4.33004e-31	1.05545e-30
Derived_OCT_measures	ISOS_RPE_thickness_central_subfield_right	0.266187	0.025881	131.395	1.01465e-30	2.43515e-30
Derived_OCT_measures	ISOS_RPE_thickness_inner_subfield_left	0.297942	0.026077	149.298	1.23416e-34	3.43803e-34
Derived_OCT_measures	ISOS_RPE_thickness_inner_subfield_right	0.281551	0.0259915	136.519	7.68182e-32	1.99727e-31
Derived_OCT_measures	ISOS_RPE_thickness_outer_subfield_left	0.342609	0.026586	191.292	8.30406e-44	2.87874e-43
Derived_OCT_measures	ISOS_RPE_thickness_outer_subfield_right	0.332851	0.026528	179.135	3.74426e-41	1.19205e-40
Derived_OCT_measures	mean_of_vertical_disc_diameter_left	0.364685	0.0295205	165.935	2.8571e-38	8.5713e-38
Derived_OCT_measures	overall_average_retinal_pigment_epithelium_thickness_left	0.28447	0.0265965	124.356	3.52127e-29	7.96113e-29
Derived_OCT_measures	overall_average_retinal_pigment_epithelium_thickness_right	0.284722	0.026516	126.05	1.49879e-29	3.43839e-29
Derived_OCT_measures	overall_macular_thickness_left	0.532811	0.026761	445.973	2.71387e-99	2.64603e-98
Derived_OCT_measures	overall_macular_thickness_right	0.554176	0.0265145	491.875	2.78487e-109	3.10314e-108
Derived_OCT_measures	VCDR_left	0.454327	0.0304075	246.424	7.81685e-56	3.20902e-55
Derived_OCT_measures	VCDR_regressed_left	0.471528	0.0304375	264	1.15212e-59	4.99252e-59
Fundus_image_traits_alexnet	alexnet_PC1	0.427596	0.021666	435.179	6.06268e-97	5.5634e-96
Fundus_image_traits_alexnet	alexnet_PC2	0.01015	0.01822	0.322	0.285204	0.296612
Fundus_image_traits_alexnet	alexnet_PC3	0.09046	0.019676	27.776	6.81027e-08	8.85335e-08
Fundus_image_traits_alexnet	alexnet_PC4	0.203154	0.0206625	110.236	4.35071e-26	9.42655e-26
Fundus_image_traits_alexnet	alexnet_PC5	0.107625	0.0199615	31.9595	7.87103e-09	1.06772e-08
Fundus_image_traits_alexnet	alexnet_PC6	1e-06	0.0182375	0	0.5	0.5
Fundus_image_traits_alexnet	alexnet_PC7	0.194197	0.020674	98.314	1.78516e-23	3.76332e-23
Fundus_image_traits_alexnet	alexnet_PC8	0.165354	0.020639	72.0285	1.06056e-17	1.8383e-17
Fundus_image_traits_alexnet	alexnet_PC9	0.132513	0.0203035	50.3025	6.58908e-13	9.88362e-13
Fundus_image_traits_alexnet	alexnet_PC10	0.017825	0.0184355	1.055	0.152179	0.160405
Fundus_image_traits_googlenet	googlenet_PC1	0.304819	0.021277	233.58	4.93855e-53	1.87906e-52
Fundus_image_traits_googlenet	googlenet_PC2	0.205924	0.0208215	113.422	8.72045e-27	1.91604e-26
Fundus_image_traits_googlenet	googlenet_PC3	0.352212	0.0213425	312.51	3.10116e-70	1.66821e-69
Fundus_image_traits_googlenet	googlenet_PC4	0.0176415	0.018301	1.5935	0.103413	0.113609
Fundus_image_traits_googlenet	googlenet_PC5	0.0918345	0.019787	25.876	1.82034e-07	2.34688e-07
Fundus_image_traits_googlenet	googlenet_PC6	0.054515	0.0191105	12.8115	0.000172248	0.000203565
Fundus_image_traits_googlenet	googlenet_PC7	1e-06	0.018832	0	0.5	0.5
Fundus_image_traits_googlenet	googlenet_PC8	0.133878	0.020507	47.1005	3.37192e-12	4.96245e-12
Fundus_image_traits_googlenet	googlenet_PC9	0.274641	0.0209805	197.245	4.16893e-45	1.47808e-44
Fundus_image_traits_googlenet	googlenet_PC10	0.172353	0.020615	76.455	1.12644e-18	1.97444e-18
Fundus_image_traits_inception	inception_PC1	0.336118	0.0214015	280.582	2.80375e-63	1.36683e-62
Fundus_image_traits_inception	inception_PC2	0.240127	0.02087	155.48	5.50021e-36	1.56006e-35
Fundus_image_traits_inception	inception_PC3	0.25022	0.021181	158.101	1.47113e-36	4.24993e-36
Fundus_image_traits_inception	inception_PC4	0.046842	0.0193655	5.777	0.00811862	0.00938151
Fundus_image_traits_inception	inception_PC5	0.093149	0.0197955	24.0855	4.60758e-07	5.84376e-07
Fundus_image_traits_inception	inception_PC6	0.152337	0.0203105	63.4495	8.22656e-16	1.32021e-15
Fundus_image_traits_inception	inception_PC7	0.17686	0.0207345	84.2625	2.16628e-20	4.12121e-20
Fundus_image_traits_inception	inception_PC8	0.132311	0.0201895	48.3945	1.74272e-12	2.58919e-12
Fundus_image_traits_inception	inception_PC9	0.004481	0.017383	0.088	0.383368	0.396062
Fundus_image_traits_inception	inception_PC10	0.104019	0.020088	30.73	1.48272e-08	1.96021e-08
Fundus_image_traits_mobilenet	mobilenet_PC1	0.386586	0.021547	361.348	7.16376e-81	4.65645e-80
Fundus_image_traits_mobilenet	mobilenet_PC2	0.130846	0.0203515	46.325	5.00888e-12	7.30266e-12
Fundus_image_traits_mobilenet	mobilenet_PC3	0.301103	0.02113	236.77	9.95108e-54	3.88092e-53
Fundus_image_traits_mobilenet	mobilenet_PC4	0.141609	0.0203735	55.8075	3.9963e-14	6.05265e-14
Fundus_image_traits_mobilenet	mobilenet_PC5	0.052027	0.0196375	7.174	0.00369838	0.00433795
Fundus_image_traits_mobilenet	mobilenet_PC6	0.173599	0.02074	80.635	1.35754e-19	2.46251e-19
Fundus_image_traits_mobilenet	mobilenet_PC7	0.146593	0.0203895	58.2235	1.16984e-14	1.78916e-14
Fundus_image_traits_mobilenet	mobilenet_PC8	0.113186	0.0202975	31.732	8.8491e-09	1.19005e-08
Fundus_image_traits_mobilenet	mobilenet_PC9	0.018694	0.0179225	1.404	0.118027	0.128361
Fundus_image_traits_mobilenet	mobilenet_PC10	0.300889	0.0210945	240.981	1.20194e-54	4.80778e-54
Fundus_image_traits_resnet18	resnet18_PC1	0.34116	0.0213965	288.191	6.16162e-65	3.10069e-64
Fundus_image_traits_resnet18	resnet18_PC2	0.338436	0.021214	298.719	3.13127e-67	1.62826e-66
Fundus_image_traits_resnet18	resnet18_PC3	0.107827	0.019955	35.3305	1.3912e-09	1.93775e-09
Fundus_image_traits_resnet18	resnet18_PC4	0.042322	0.019432	5.888	0.0076222	0.00887361
Fundus_image_traits_resnet18	resnet18_PC5	0.123536	0.020276	44.0155	1.62893e-11	2.33131e-11
Fundus_image_traits_resnet18	resnet18_PC6	0.180341	0.0206825	87.9845	3.29847e-21	6.43202e-21
Fundus_image_traits_resnet18	resnet18_PC7	0.219344	0.0208505	126.828	1.01322e-29	2.39488e-29
Fundus_image_traits_resnet18	resnet18_PC8	0.0018745	0.0183275	0.0255	0.436564	0.445124
Fundus_image_traits_resnet18	resnet18_PC9	0.106995	0.0203605	30.0485	2.10687e-08	2.76195e-08
Fundus_image_traits_resnet18	resnet18_PC10	0.278322	0.0210625	199.688	1.22179e-45	4.43254e-45
Fundus_image_traits_resnet34	resnet34_PC1	0.410472	0.0215595	407.325	7.00279e-91	5.20207e-90
Fundus_image_traits_resnet34	resnet34_PC2	0.090676	0.0197435	23.3595	6.71891e-07	8.3852e-07
Fundus_image_traits_resnet34	resnet34_PC3	0.322709	0.0212615	267.514	1.97561e-60	8.80558e-60
Fundus_image_traits_resnet34	resnet34_PC4	0.166655	0.0207745	71.897	1.13364e-17	1.94339e-17
Fundus_image_traits_resnet34	resnet34_PC5	0.118893	0.020159	37.272	5.13746e-10	7.28586e-10
Fundus_image_traits_resnet34	resnet34_PC6	0.026626	0.019252	2.014	0.077927	0.0862171
Fundus_image_traits_resnet34	resnet34_PC7	0.105832	0.0201385	31.332	1.08733e-08	1.44977e-08
Fundus_image_traits_resnet34	resnet34_PC8	0.0766905	0.019796	16.3525	2.62934e-05	3.17966e-05
Fundus_image_traits_resnet34	resnet34_PC9	0.15523	0.0205985	62.289	1.48289e-15	2.3133e-15
Fundus_image_traits_resnet34	resnet34_PC10	0.238404	0.021094	142.384	4.00764e-33	1.05965e-32
Fundus_image_traits_resnet50	resnet50_PC1	0.406052	0.021566	398.692	5.30313e-89	3.7604e-88
Fundus_image_traits_resnet50	resnet50_PC2	0.157781	0.0203875	69.586	3.65772e-17	6.20221e-17
Fundus_image_traits_resnet50	resnet50_PC3	0.178914	0.0206575	83.74	2.82159e-20	5.29338e-20
Fundus_image_traits_resnet50	resnet50_PC4	0.122689	0.0202675	45.2445	8.69541e-12	1.256e-11
Fundus_image_traits_resnet50	resnet50_PC5	0.151747	0.0203745	62.0045	1.71337e-15	2.64639e-15
Fundus_image_traits_resnet50	resnet50_PC6	0.02681	0.018654	2.4365	0.0592702	0.066044
Fundus_image_traits_resnet50	resnet50_PC7	0.226505	0.0209625	133.232	4.02202e-31	9.95928e-31
Fundus_image_traits_resnet50	resnet50_PC8	0.0053475	0.0188455	0.071	0.394943	0.405336
Fundus_image_traits_resnet50	resnet50_PC9	0.184984	0.020624	92.9885	2.62995e-22	5.4703e-22
Fundus_image_traits_resnet50	resnet50_PC10	0.016224	0.018631	0.8135	0.183544	0.192167
Fundus_image_traits_shufflenet	shufflenet_PC1	0.379617	0.02152	350.939	1.32321e-78	8.25685e-78
Fundus_image_traits_shufflenet	shufflenet_PC2	0.167059	0.020488	78.057	5.00548e-19	8.97535e-19
Fundus_image_traits_shufflenet	shufflenet_PC3	0.157631	0.0204975	65.2195	3.35016e-16	5.50132e-16
Fundus_image_traits_shufflenet	shufflenet_PC4	0.027666	0.0189885	2.5475	0.0552345	0.062439
Fundus_image_traits_shufflenet	shufflenet_PC5	0.104757	0.0199465	33.5355	3.49875e-09	4.78777e-09
Fundus_image_traits_shufflenet	shufflenet_PC6	0.237955	0.021025	143.626	2.14398e-33	5.86775e-33
Fundus_image_traits_shufflenet	shufflenet_PC7	0.019504	0.01889	1.1345	0.143409	0.152189
Fundus_image_traits_shufflenet	shufflenet_PC8	0.156328	0.0205895	68.3215	6.94491e-17	1.16495e-16
Fundus_image_traits_shufflenet	shufflenet_PC9	0.095568	0.020167	24.701	3.34747e-07	4.28037e-07
Fundus_image_traits_shufflenet	shufflenet_PC10	0.0927565	0.0198625	23.463	6.36697e-07	8.01005e-07
Fundus_image_traits_squeezenet	squeezenet_PC1	0.413365	0.0215865	412.529	5.16073e-92	4.23723e-91
Fundus_image_traits_squeezenet	squeezenet_PC2	0.0200225	0.018686	1.3985	0.118487	0.128361
Fundus_image_traits_squeezenet	squeezenet_PC3	0.176306	0.02067	83.72	2.85028e-20	5.29338e-20
Fundus_image_traits_squeezenet	squeezenet_PC4	0.0916	0.0198995	22.722	9.36061e-07	1.15893e-06
Fundus_image_traits_squeezenet	squeezenet_PC5	0.22307	0.0206885	135.562	1.24388e-31	3.12977e-31
Fundus_image_traits_squeezenet	squeezenet_PC6	0.154984	0.020354	66.4515	1.79305e-16	2.97569e-16
Fundus_image_traits_squeezenet	squeezenet_PC7	0.0282645	0.01913	2.533	0.055744	0.0625617
Fundus_image_traits_squeezenet	squeezenet_PC8	0.173201	0.0206375	81.9515	6.97337e-20	1.27982e-19
Fundus_image_traits_squeezenet	squeezenet_PC9	0.169786	0.0206305	76.9	8.99186e-19	1.59401e-18
Fundus_image_traits_squeezenet	squeezenet_PC10	0.0137425	0.018292	1.3475	0.122858	0.132178
Fundus_image_traits_vgg16	vgg16_PC1	0.411315	0.0216125	407.7	5.80577e-91	4.5285e-90
Fundus_image_traits_vgg16	vgg16_PC2	0.0195815	0.018524	1.147	0.142089	0.151821
Fundus_image_traits_vgg16	vgg16_PC3	0.0752995	0.0197235	17.0185	1.85087e-05	2.25575e-05
Fundus_image_traits_vgg16	vgg16_PC4	0.325896	0.0212835	274.019	7.54867e-62	3.56846e-61
Fundus_image_traits_vgg16	vgg16_PC5	0.35838	0.0213395	336.646	1.71511e-75	9.90954e-75
Fundus_image_traits_vgg16	vgg16_PC6	0.0666735	0.019397	13.284	0.00013384	0.000159382
Fundus_image_traits_vgg16	vgg16_PC7	0.156246	0.0205345	63.4335	8.29365e-16	1.32021e-15
Fundus_image_traits_vgg16	vgg16_PC8	0.088814	0.0200425	20.5965	2.83498e-06	3.48234e-06
Fundus_image_traits_vgg16	vgg16_PC9	0.157481	0.02058	65.1845	3.41019e-16	5.54157e-16
Fundus_image_traits_vgg16	vgg16_PC10	0.11622	0.020375	33.86	2.96119e-09	4.08802e-09
Fundus_image_traits_vgg19	vgg19_PC1	0.39524	0.0215915	378.146	1.57608e-84	1.06899e-83
Fundus_image_traits_vgg19	vgg19_PC2	1e-06	0.018301	0	0.5	0.5
Fundus_image_traits_vgg19	vgg19_PC3	0.067161	0.019584	14.4145	7.33343e-05	8.80012e-05
Fundus_image_traits_vgg19	vgg19_PC4	0.325867	0.0212585	271.654	2.47401e-61	1.13513e-60
Fundus_image_traits_vgg19	vgg19_PC5	0.179042	0.0203695	91.9425	4.4616e-22	8.92319e-22
Fundus_image_traits_vgg19	vgg19_PC6	0.113566	0.0203225	35.763	1.1142e-09	1.5659e-09
Fundus_image_traits_vgg19	vgg19_PC7	0.0292275	0.018574	2.7955	0.0472646	0.0538196
Fundus_image_traits_vgg19	vgg19_PC8	0.235966	0.020974	142.933	3.03984e-33	8.17611e-33
Fundus_image_traits_vgg19	vgg19_PC9	0.401967	0.0213585	417.781	3.71125e-93	3.21641e-92
Fundus_image_traits_vgg19	vgg19_PC10	0.040604	0.019384	4.5065	0.0168831	0.0193659
