## Supplementary material for "Eye-brain connections revealed by multimodal retinal and brain imaging genetics in the UK Biobank": supp_table: Table_S6_PRS.xlsx

### Sheet: European
Table S6: Performance of polygenic risk scores of the 156 retinal imaging traits. This sheet shows the performance in non-European dataset.
Category	ID	Rsquared	Pvalue	Beta	Tvalue	SE	Pvalue_fdr
Derived_OCT_measures	ELM_ISOS_thickness_left	0.0177991	6.12464e-19	0.134245	8.93231	0.0150292	1.30883e-18
Derived_OCT_measures	ELM_ISOS_thickness_right	0.0209404	2.97499e-22	0.145136	9.75605	0.0148765	7.48547e-22
Derived_OCT_measures	INL_ELM_thickness_left	0.0719656	3.69104e-73	0.269018	18.4447	0.0145851	5.75802e-72
Derived_OCT_measures	INL_ELM_thickness_right	0.0768861	8.39642e-79	0.278316	19.1874	0.0145052	2.61968e-77
Derived_OCT_measures	INL_RPE_thickness_left	0.0843484	1.35102e-86	0.291739	20.1823	0.0144552	5.26896e-85
Derived_OCT_measures	INL_RPE_thickness_right	0.09468	6.8998e-98	0.3093	21.5482	0.0143539	1.07637e-95
Derived_OCT_measures	ISOS_RPE_thickness_left	0.0573998	4.69463e-57	0.241534	16.1609	0.0149456	5.23115e-56
Derived_OCT_measures	ISOS_RPE_thickness_right	0.0528675	1.1651e-52	0.23113	15.4856	0.0149255	9.56611e-52
Derived_OCT_measures	GCIPL_thickness_left	0.0287082	8.22485e-31	0.170713	11.6318	0.0146764	2.67308e-30
Derived_OCT_measures	GCIPL_thickness_right	0.0338713	1.73549e-36	0.184815	12.7336	0.014514	8.20412e-36
Derived_OCT_measures	INL_thickness_left	0.0487778	1.88184e-50	0.222238	15.1357	0.014683	1.39794e-49
Derived_OCT_measures	INL_thickness_right	0.0509636	7.09812e-53	0.227264	15.5163	0.0146468	6.1517e-52
Derived_OCT_measures	RNFL_thickness_left	0.0207181	9.70345e-22	0.14413	9.63256	0.0149628	2.36522e-21
Derived_OCT_measures	RNFL_thickness_right	0.029773	6.65288e-31	0.174309	11.6501	0.014962	2.20819e-30
Derived_OCT_measures	Disc_diameter_trans_left	0.0596193	3.11357e-38	0.244677	13.1322	0.0186318	1.56683e-37
Derived_OCT_measures	ELM_ISOS_thickness_central_subfield_left	0.0196713	5.11258e-21	0.140606	9.45551	0.0148703	1.22702e-20
Derived_OCT_measures	ELM_ISOS_thickness_central_subfield_right	0.0325919	8.41507e-34	0.181902	12.2232	0.0148817	3.20183e-33
Derived_OCT_measures	ELM_ISOS_thickness_inner_subfield_left	0.0458704	8.67375e-48	0.215728	14.7056	0.0146697	5.41242e-47
Derived_OCT_measures	ELM_ISOS_thickness_inner_subfield_right	0.0478042	5.80778e-50	0.219343	15.0562	0.0145682	3.93919e-49
Derived_OCT_measures	ELM_ISOS_thickness_outer_subfield_left	0.0119395	4.45907e-13	0.109859	7.26398	0.0151238	7.99558e-13
Derived_OCT_measures	ELM_ISOS_thickness_outer_subfield_right	0.0116139	7.05733e-13	0.107857	7.20061	0.0149788	1.23702e-12
Derived_OCT_measures	INL_ELM_thickness_central_subfield_left	0.0174069	9.50496e-19	0.132278	8.88096	0.0148946	1.97703e-18
Derived_OCT_measures	INL_ELM_thickness_central_subfield_right	0.0313314	9.30718e-33	0.178226	12.0184	0.0148293	3.29982e-32
Derived_OCT_measures	INL_ELM_thickness_inner_subfield_left	0.0579523	4.68045e-59	0.241527	16.4559	0.0146772	5.61654e-58
Derived_OCT_measures	INL_ELM_thickness_inner_subfield_right	0.0762316	2.57123e-78	0.277069	19.1206	0.0144906	6.68521e-77
Derived_OCT_measures	INL_ELM_thickness_outer_subfield_left	0.0726854	9.40471e-74	0.270601	18.5242	0.014608	1.63015e-72
Derived_OCT_measures	INL_ELM_thickness_outer_subfield_right	0.0664497	6.02707e-68	0.258498	17.7302	0.0145796	7.83519e-67
Derived_OCT_measures	INL_RPE_thickness_central_subfield_left	0.0112166	1.29693e-12	0.106445	7.11551	0.0149596	2.19914e-12
Derived_OCT_measures	INL_RPE_thickness_central_subfield_right	0.0251455	1.46773e-26	0.159469	10.7366	0.0148529	4.3201e-26
Derived_OCT_measures	INL_RPE_thickness_inner_subfield_left	0.0668868	1.27366e-68	0.259674	17.8242	0.0145686	1.80628e-67
Derived_OCT_measures	INL_RPE_thickness_inner_subfield_right	0.0723207	1.06393e-74	0.269856	18.6447	0.0144736	2.37104e-73
Derived_OCT_measures	INL_RPE_thickness_outer_subfield_left	0.0909946	2.45437e-93	0.302785	21.0089	0.0144122	1.91441e-91
Derived_OCT_measures	INL_RPE_thickness_outer_subfield_right	0.0900562	8.02221e-93	0.301266	20.9428	0.0143852	4.17155e-91
Derived_OCT_measures	ISOS_RPE_thickness_central_subfield_left	0.021099	3.18809e-22	0.14575	9.74776	0.0149522	7.89432e-22
Derived_OCT_measures	ISOS_RPE_thickness_central_subfield_right	0.0314141	2.32072e-32	0.177339	11.9416	0.0148505	8.04516e-32
Derived_OCT_measures	ISOS_RPE_thickness_inner_subfield_left	0.04583	3.94648e-46	0.215436	14.4306	0.0149292	2.28019e-45
Derived_OCT_measures	ISOS_RPE_thickness_inner_subfield_right	0.0494451	4.55317e-50	0.223338	15.0723	0.0148178	3.22861e-49
Derived_OCT_measures	ISOS_RPE_thickness_outer_subfield_left	0.0547259	2.99501e-54	0.235154	15.7338	0.0149458	3.11481e-53
Derived_OCT_measures	ISOS_RPE_thickness_outer_subfield_right	0.0539664	1.32154e-53	0.234023	15.6332	0.0149696	1.2885e-52
Derived_OCT_measures	mean_of_vertical_disc_diameter_left	0.0510573	5.48803e-33	0.227467	12.1254	0.0187596	2.01445e-32
Derived_OCT_measures	overall_average_retinal_pigment_epithelium_thickness_left	0.0423619	3.3191e-44	0.20674	14.1082	0.0146539	1.84921e-43
Derived_OCT_measures	overall_average_retinal_pigment_epithelium_thickness_right	0.0387064	5.07509e-41	0.197444	13.5558	0.0145652	2.63905e-40
Derived_OCT_measures	overall_macular_thickness_left	0.0487671	1.45212e-50	0.221371	15.1537	0.0146084	1.13265e-49
Derived_OCT_measures	overall_macular_thickness_right	0.0453384	3.81568e-47	0.214488	14.598	0.014693	2.28941e-46
Derived_OCT_measures	VCDR_left	0.0523996	5.55264e-33	0.229201	12.1288	0.0188973	2.01445e-32
Derived_OCT_measures	VCDR_regressed_left	0.0541183	4.9474e-34	0.231278	12.3363	0.0187477	1.97896e-33
Fundus_image_traits_alexnet	alexnet_PC1	0.0350673	2.88014e-42	0.188957	13.7549	0.0137374	1.54932e-41
Fundus_image_traits_alexnet	alexnet_PC2	0.000364236	0.182167	-0.0191689	-1.3343	0.0143662	0.205928
Fundus_image_traits_alexnet	alexnet_PC3	0.00122766	0.00646682	0.0353737	2.7243	0.0129845	0.00782034
Fundus_image_traits_alexnet	alexnet_PC4	0.0134704	6.73547e-17	0.116316	8.38185	0.0138772	1.33004e-16
Fundus_image_traits_alexnet	alexnet_PC5	0.00626541	7.56132e-09	0.0794394	5.78813	0.0137246	1.1342e-08
Fundus_image_traits_alexnet	alexnet_PC6	0.000477992	0.129607	0.0219681	1.51591	0.0144917	0.148667
Fundus_image_traits_alexnet	alexnet_PC7	0.0150629	1.37028e-18	0.123799	8.83523	0.0140119	2.81268e-18
Fundus_image_traits_alexnet	alexnet_PC8	0.00904053	8.50194e-12	0.0953314	6.8465	0.0139241	1.36732e-11
Fundus_image_traits_alexnet	alexnet_PC9	0.0101789	1.70252e-13	0.102388	7.3912	0.0138527	3.12462e-13
Fundus_image_traits_alexnet	alexnet_PC10	0.000995118	0.0268025	0.031659	2.21505	0.0142927	0.0316757
Fundus_image_traits_googlenet	googlenet_PC1	0.0157397	1.84628e-20	0.126256	9.31219	0.0135582	4.23557e-20
Fundus_image_traits_googlenet	googlenet_PC2	0.0153563	1.25758e-19	0.124162	9.10262	0.0136402	2.72476e-19
Fundus_image_traits_googlenet	googlenet_PC3	0.0203986	1.89729e-24	0.143705	10.2593	0.0140072	5.38142e-24
Fundus_image_traits_googlenet	googlenet_PC4	0.000122137	0.442883	0.0110956	0.767397	0.0144588	0.473218
Fundus_image_traits_googlenet	googlenet_PC5	0.00476106	7.0424e-07	0.0694252	4.9667	0.0139781	9.80906e-07
Fundus_image_traits_googlenet	googlenet_PC6	0.000661232	0.0680608	0.0258238	1.82501	0.0141499	0.078648
Fundus_image_traits_googlenet	googlenet_PC7	6.81869e-07	0.954356	-0.000826353	-0.057241	0.0144364	0.954356
Fundus_image_traits_googlenet	googlenet_PC8	0.0144207	7.39886e-18	0.120344	8.64191	0.0139256	1.49899e-17
Fundus_image_traits_googlenet	googlenet_PC9	0.029031	2.62058e-34	0.170627	12.3082	0.0138629	1.07582e-33
Fundus_image_traits_googlenet	googlenet_PC10	0.0100565	8.10776e-13	0.100549	7.1785	0.014007	1.40535e-12
Fundus_image_traits_inception	inception_PC1	0.0185614	5.1578e-24	0.137201	10.1602	0.0135037	1.43681e-23
Fundus_image_traits_inception	inception_PC2	0.00986832	1.02025e-12	0.0995444	7.14664	0.0139288	1.749e-12
Fundus_image_traits_inception	inception_PC3	0.021498	2.71293e-30	0.150326	11.515	0.0130548	8.46433e-30
Fundus_image_traits_inception	inception_PC4	1.7512e-05	0.769081	0.0042102	0.293594	0.0143402	0.805212
Fundus_image_traits_inception	inception_PC5	0.000318635	0.209923	0.0179018	1.25394	0.0142764	0.232255
Fundus_image_traits_inception	inception_PC6	0.00804948	1.57641e-10	0.089992	6.41155	0.0140359	2.48404e-10
Fundus_image_traits_inception	inception_PC7	0.00612679	3.74186e-08	0.0783419	5.51144	0.0142144	5.40491e-08
Fundus_image_traits_inception	inception_PC8	0.0166971	3.75126e-20	0.130191	9.23529	0.0140971	8.4811e-20
Fundus_image_traits_inception	inception_PC9	0.000813795	0.0456628	-0.0285794	-1.99901	0.0142968	0.0531597
Fundus_image_traits_inception	inception_PC10	0.00180417	0.00267885	0.0427379	3.00391	0.0142274	0.00326484
Fundus_image_traits_mobilenet	mobilenet_PC1	0.0283174	1.75721e-34	0.169475	12.3414	0.0137322	7.40876e-34
Fundus_image_traits_mobilenet	mobilenet_PC2	0.011344	9.19803e-17	0.10715	8.34459	0.0128406	1.79362e-16
Fundus_image_traits_mobilenet	mobilenet_PC3	0.0153842	7.62583e-20	0.124398	9.1577	0.013584	1.67554e-19
Fundus_image_traits_mobilenet	mobilenet_PC4	0.00407141	5.30304e-06	0.0639241	4.55749	0.0140261	7.2568e-06
Fundus_image_traits_mobilenet	mobilenet_PC5	1.20328e-06	0.938661	0.00110026	0.0769574	0.014297	0.946218
Fundus_image_traits_mobilenet	mobilenet_PC6	0.0105275	3.09884e-13	0.103117	7.31039	0.0141056	5.62115e-13
Fundus_image_traits_mobilenet	mobilenet_PC7	0.0116691	1.07622e-14	0.108356	7.754	0.0139742	2.02278e-14
Fundus_image_traits_mobilenet	mobilenet_PC8	0.000853804	0.0382084	0.0293713	2.07317	0.0141673	0.0448159
Fundus_image_traits_mobilenet	mobilenet_PC9	2.74245e-06	0.907939	0.00165964	0.115644	0.0143512	0.925742
Fundus_image_traits_mobilenet	mobilenet_PC10	0.0290548	1.72364e-34	0.170699	12.3431	0.0138295	7.40876e-34
Fundus_image_traits_resnet18	resnet18_PC1	0.0205743	1.10653e-25	0.144654	10.5361	0.0137293	3.19664e-25
Fundus_image_traits_resnet18	resnet18_PC2	0.0147762	8.12945e-19	0.121789	8.89432	0.0136929	1.71378e-18
Fundus_image_traits_resnet18	resnet18_PC3	0.00229272	0.000662998	0.0479757	3.40663	0.014083	0.000834094
Fundus_image_traits_resnet18	resnet18_PC4	3.27434e-06	0.899576	-0.00181659	-0.126204	0.0143941	0.923249
Fundus_image_traits_resnet18	resnet18_PC5	0.00853896	2.68652e-12	0.0928144	7.01115	0.0132381	4.45849e-12
Fundus_image_traits_resnet18	resnet18_PC6	0.0137727	1.71439e-17	0.117983	8.54373	0.0138094	3.42878e-17
Fundus_image_traits_resnet18	resnet18_PC7	0.0188296	1.62852e-22	0.137715	9.81088	0.014037	4.16474e-22
Fundus_image_traits_resnet18	resnet18_PC8	0.000189757	0.3353	0.0137985	0.963588	0.0143199	0.363242
Fundus_image_traits_resnet18	resnet18_PC9	0.00324653	5.3127e-05	0.0573684	4.04503	0.0141825	7.02357e-05
Fundus_image_traits_resnet18	resnet18_PC10	0.0409763	5.321e-48	0.203001	14.7162	0.0137944	3.45865e-47
Fundus_image_traits_resnet34	resnet34_PC1	0.031593	1.31401e-37	0.178964	12.9261	0.0138452	6.4058e-37
Fundus_image_traits_resnet34	resnet34_PC2	0.00478692	3.73087e-07	0.0694565	5.08917	0.0136479	5.24338e-07
Fundus_image_traits_resnet34	resnet34_PC3	0.0161785	4.0046e-20	0.127366	9.22816	0.0138019	8.92454e-20
Fundus_image_traits_resnet34	resnet34_PC4	0.00971918	4.52768e-14	0.100625	7.56731	0.0132974	8.40854e-14
Fundus_image_traits_resnet34	resnet34_PC5	0.00217968	0.000984573	0.0468419	3.29691	0.0142078	0.00122875
Fundus_image_traits_resnet34	resnet34_PC6	1.15337e-06	0.940153	-0.00107802	-0.0750818	0.014358	0.946218
Fundus_image_traits_resnet34	resnet34_PC7	0.00307967	8.88478e-05	0.0557648	3.92247	0.0142168	0.000116473
Fundus_image_traits_resnet34	resnet34_PC8	0.00546837	1.97347e-07	0.0743187	5.20933	0.0142665	2.79874e-07
Fundus_image_traits_resnet34	resnet34_PC9	0.00961318	4.80398e-12	0.0982972	6.92855	0.0141873	7.80647e-12
Fundus_image_traits_resnet34	resnet34_PC10	0.0231096	6.29458e-28	0.152488	11.0231	0.0138335	1.88837e-27
Fundus_image_traits_resnet50	resnet50_PC1	0.0289786	3.10371e-35	0.171817	12.4845	0.0137624	1.38337e-34
Fundus_image_traits_resnet50	resnet50_PC2	0.00388977	6.30051e-06	0.0625166	4.52099	0.0138281	8.54678e-06
Fundus_image_traits_resnet50	resnet50_PC3	0.00655931	1.19699e-09	0.0813953	6.09247	0.01336	1.83601e-09
Fundus_image_traits_resnet50	resnet50_PC4	0.00244181	0.000407692	0.0495965	3.53752	0.0140201	0.000525619
Fundus_image_traits_resnet50	resnet50_PC5	0.0164633	1.12778e-20	0.1296	9.36533	0.0138383	2.66566e-20
Fundus_image_traits_resnet50	resnet50_PC6	0.000194672	0.333744	0.0141236	0.966698	0.0146101	0.363242
Fundus_image_traits_resnet50	resnet50_PC7	0.0135755	1.63545e-16	0.116907	8.27542	0.014127	3.14976e-16
Fundus_image_traits_resnet50	resnet50_PC8	0.000248567	0.270004	-0.0158351	-1.10318	0.0143541	0.296624
Fundus_image_traits_resnet50	resnet50_PC9	0.0197763	1.73639e-23	0.141146	10.0389	0.01406	4.59114e-23
Fundus_image_traits_resnet50	resnet50_PC10	4.48699e-05	0.642198	-0.00674296	-0.464657	0.0145117	0.681516
Fundus_image_traits_shufflenet	shufflenet_PC1	0.0236184	2.4989e-30	0.154944	11.5223	0.0134473	7.95568e-30
Fundus_image_traits_shufflenet	shufflenet_PC2	0.00602667	3.11258e-08	0.0777644	5.54398	0.0140268	4.53797e-08
Fundus_image_traits_shufflenet	shufflenet_PC3	0.00894231	2.65572e-12	0.094806	7.01271	0.0135192	4.45476e-12
Fundus_image_traits_shufflenet	shufflenet_PC4	3.02391e-05	0.701088	-0.0055294	-0.383874	0.0144042	0.738985
Fundus_image_traits_shufflenet	shufflenet_PC5	0.00259718	0.000194989	0.0511741	3.72827	0.013726	0.000253486
Fundus_image_traits_shufflenet	shufflenet_PC6	0.0190077	5.37696e-24	0.138826	10.1561	0.0136692	1.47159e-23
Fundus_image_traits_shufflenet	shufflenet_PC7	0.000416452	0.156318	-0.0205301	-1.41779	0.0144804	0.177997
Fundus_image_traits_shufflenet	shufflenet_PC8	0.00702036	1.24514e-09	0.0840865	6.08612	0.0138161	1.88584e-09
Fundus_image_traits_shufflenet	shufflenet_PC9	0.00555893	1.40974e-07	0.0748435	5.27182	0.0141969	2.01761e-07
Fundus_image_traits_shufflenet	shufflenet_PC10	0.00418131	4.7812e-06	0.0651158	4.5793	0.0142196	6.60059e-06
Fundus_image_traits_squeezenet	squeezenet_PC1	0.0245225	1.4809e-31	0.15842	11.7699	0.0134598	5.02218e-31
Fundus_image_traits_squeezenet	squeezenet_PC2	0.000160894	0.375308	-0.0127429	-0.886657	0.0143718	0.403779
Fundus_image_traits_squeezenet	squeezenet_PC3	0.0210849	9.24099e-30	0.146559	11.406	0.0128493	2.82666e-29
Fundus_image_traits_squeezenet	squeezenet_PC4	0.00105592	0.0228382	0.0325608	2.27685	0.0143008	0.0271966
Fundus_image_traits_squeezenet	squeezenet_PC5	0.00873872	2.14092e-11	0.0939328	6.71178	0.0139952	3.408e-11
Fundus_image_traits_squeezenet	squeezenet_PC6	0.00626568	1.52503e-08	0.0794108	5.66831	0.0140096	2.26575e-08
Fundus_image_traits_squeezenet	squeezenet_PC7	7.05367e-06	0.854096	-0.00268045	-0.183905	0.0145752	0.882377
Fundus_image_traits_squeezenet	squeezenet_PC8	0.00712619	6.40173e-10	0.0847492	6.19261	0.0136855	9.9867e-10
Fundus_image_traits_squeezenet	squeezenet_PC9	0.00903748	4.79207e-12	0.0956666	6.92885	0.013807	7.80647e-12
Fundus_image_traits_squeezenet	squeezenet_PC10	0.000325588	0.206873	-0.018137	-1.26238	0.0143673	0.230515
Fundus_image_traits_vgg16	vgg16_PC1	0.0269593	6.58206e-34	0.166014	12.2313	0.0135729	2.567e-33
Fundus_image_traits_vgg16	vgg16_PC2	1.36946e-05	0.795709	0.00371527	0.258918	0.0143492	0.827538
Fundus_image_traits_vgg16	vgg16_PC3	0.00585586	1.98517e-08	0.0767301	5.62268	0.0136465	2.92158e-08
Fundus_image_traits_vgg16	vgg16_PC4	0.0197413	9.03791e-24	0.14085	10.1043	0.0139397	2.43089e-23
Fundus_image_traits_vgg16	vgg16_PC5	0.0461827	5.06025e-53	0.215401	15.5143	0.013884	4.64352e-52
Fundus_image_traits_vgg16	vgg16_PC6	0.00183935	0.00247883	0.0430871	3.02748	0.014232	0.00304486
Fundus_image_traits_vgg16	vgg16_PC7	0.00993126	6.77284e-13	0.100543	7.20331	0.0139578	1.20064e-12
Fundus_image_traits_vgg16	vgg16_PC8	0.00397886	6.63465e-06	0.0632946	4.51002	0.0140342	8.92247e-06
Fundus_image_traits_vgg16	vgg16_PC9	0.00391351	7.41304e-06	0.0627111	4.48631	0.0139783	9.88405e-06
Fundus_image_traits_vgg16	vgg16_PC10	0.00733396	1.20047e-09	0.086396	6.09206	0.0141817	1.83601e-09
Fundus_image_traits_vgg19	vgg19_PC1	0.0283375	1.73646e-35	0.170373	12.5322	0.0135949	7.96728e-35
Fundus_image_traits_vgg19	vgg19_PC2	0.00034569	0.194044	-0.0186258	-1.29889	0.0143398	0.217776
Fundus_image_traits_vgg19	vgg19_PC3	0.00193695	0.00119088	0.0441928	3.24297	0.0136272	0.00147443
Fundus_image_traits_vgg19	vgg19_PC4	0.018968	2.34706e-23	0.137978	10.0083	0.0137864	6.10236e-23
Fundus_image_traits_vgg19	vgg19_PC5	0.0128105	1.01452e-15	0.113789	8.05197	0.0141318	1.93006e-15
Fundus_image_traits_vgg19	vgg19_PC6	0.0023816	0.000425743	0.0489318	3.52601	0.0138774	0.000544392
Fundus_image_traits_vgg19	vgg19_PC7	0.00112775	0.0186768	0.0338753	2.35272	0.0143984	0.0224122
Fundus_image_traits_vgg19	vgg19_PC8	0.0167714	1.55306e-20	0.131218	9.33086	0.0140628	3.61607e-20
Fundus_image_traits_vgg19	vgg19_PC9	0.0651945	2.70508e-74	0.255651	18.5505	0.0137813	5.27491e-73
Fundus_image_traits_vgg19	vgg19_PC10	0.00238686	0.000563644	0.0495693	3.45081	0.0143645	0.000714865

### Sheet: non-European
Table S6: Performance of polygenic risk scores of the 156 retinal imaging traits. This sheet shows the performance in non-European dataset.
Category	ID	Rsquared	Pvalue	Beta	Tvalue	SE	Pvalue_fdr
Derived_OCT_measures	ELM_ISOS_thickness_left	0.0132027	4.62833e-18	0.126377	8.6927	0.0145384	1.60449e-17
Derived_OCT_measures	ELM_ISOS_thickness_right	0.0118263	1.45333e-16	0.113501	8.28664	0.0136969	4.8238e-16
Derived_OCT_measures	INL_ELM_thickness_left	0.0442107	2.19578e-59	0.216329	16.4486	0.0131518	8.56355e-58
Derived_OCT_measures	INL_ELM_thickness_right	0.0432447	2.78041e-58	0.213044	16.2857	0.0130817	6.19635e-57
Derived_OCT_measures	INL_RPE_thickness_left	0.0421526	2.17123e-58	0.212981	16.3026	0.0130642	5.64519e-57
Derived_OCT_measures	INL_RPE_thickness_right	0.0454636	1.0282e-63	0.216618	17.0707	0.0126895	8.01996e-62
Derived_OCT_measures	ISOS_RPE_thickness_left	0.021441	1.60061e-29	0.151478	11.3491	0.0133472	1.5606e-28
Derived_OCT_measures	ISOS_RPE_thickness_right	0.019873	8.94409e-28	0.142949	10.9836	0.0130148	6.97639e-27
Derived_OCT_measures	GCIPL_thickness_left	0.0201642	3.9837e-28	0.146289	11.0574	0.01323	3.27083e-27
Derived_OCT_measures	GCIPL_thickness_right	0.01525	1.09499e-21	0.127007	9.60756	0.0132194	4.37995e-21
Derived_OCT_measures	INL_thickness_left	0.0182359	5.92536e-25	0.147351	10.3672	0.0142132	3.08118e-24
Derived_OCT_measures	INL_thickness_right	0.0193896	9.56733e-27	0.162891	10.7619	0.0151359	5.7404e-26
Derived_OCT_measures	RNFL_thickness_left	0.00609839	2.10706e-09	0.079379	5.99941	0.0132311	5.47835e-09
Derived_OCT_measures	RNFL_thickness_right	0.00830755	2.72167e-12	0.0936043	7.00718	0.0133583	7.58179e-12
Derived_OCT_measures	Disc_diameter_trans_left	0.0132423	0.0630873	0.106502	1.86703	0.0570437	0.0894693
Derived_OCT_measures	ELM_ISOS_thickness_central_subfield_left	0.00860483	9.14136e-13	0.0997111	7.15951	0.0139271	2.69066e-12
Derived_OCT_measures	ELM_ISOS_thickness_central_subfield_right	0.00522822	2.16567e-08	0.0751057	5.60637	0.0133965	5.4491e-08
Derived_OCT_measures	ELM_ISOS_thickness_inner_subfield_left	0.0228901	9.05602e-32	0.154353	11.8035	0.0130769	1.0091e-30
Derived_OCT_measures	ELM_ISOS_thickness_inner_subfield_right	0.0139127	2.89172e-20	0.121455	9.25902	0.0131175	1.10026e-19
Derived_OCT_measures	ELM_ISOS_thickness_outer_subfield_left	0.00765785	6.26083e-11	0.090255	6.55062	0.0137781	1.68395e-10
Derived_OCT_measures	ELM_ISOS_thickness_outer_subfield_right	0.00856738	3.45664e-12	0.0972319	6.97362	0.0139428	9.46028e-12
Derived_OCT_measures	INL_ELM_thickness_central_subfield_left	0.0113173	1.86009e-16	0.111347	8.25599	0.0134869	6.04529e-16
Derived_OCT_measures	INL_ELM_thickness_central_subfield_right	0.0127745	1.04843e-18	0.119267	8.86094	0.0134599	3.71716e-18
Derived_OCT_measures	INL_ELM_thickness_inner_subfield_left	0.0331904	3.91071e-45	0.185858	14.2256	0.0130651	5.5461e-44
Derived_OCT_measures	INL_ELM_thickness_inner_subfield_right	0.0378464	1.18942e-51	0.201548	15.277	0.0131929	2.06166e-50
Derived_OCT_measures	INL_ELM_thickness_outer_subfield_left	0.0423838	2.09913e-56	0.209506	16.0071	0.0130883	4.0933e-55
Derived_OCT_measures	INL_ELM_thickness_outer_subfield_right	0.0438728	1.44324e-58	0.216474	16.3276	0.0132581	4.50292e-57
Derived_OCT_measures	INL_RPE_thickness_central_subfield_left	0.0102712	3.81705e-15	0.109657	7.8828	0.0139109	1.16757e-14
Derived_OCT_measures	INL_RPE_thickness_central_subfield_right	0.00853437	3.71235e-13	0.0954269	7.28309	0.0131025	1.1137e-12
Derived_OCT_measures	INL_RPE_thickness_inner_subfield_left	0.0307114	1.11931e-42	0.181551	13.8099	0.0131464	1.4551e-41
Derived_OCT_measures	INL_RPE_thickness_inner_subfield_right	0.0344705	1.30459e-48	0.194497	14.795	0.0131461	2.03516e-47
Derived_OCT_measures	INL_RPE_thickness_outer_subfield_left	0.0434972	9.75686e-60	0.21154	16.5004	0.0128203	5.07357e-58
Derived_OCT_measures	INL_RPE_thickness_outer_subfield_right	0.0470444	2.77129e-65	0.220498	17.2915	0.0127518	4.32322e-63
Derived_OCT_measures	ISOS_RPE_thickness_central_subfield_left	0.0156285	9.81767e-22	0.126325	9.61878	0.0131331	4.03041e-21
Derived_OCT_measures	ISOS_RPE_thickness_central_subfield_right	0.0117705	8.47016e-17	0.112345	8.35096	0.0134529	2.87249e-16
Derived_OCT_measures	ISOS_RPE_thickness_inner_subfield_left	0.019574	3.27792e-27	0.141523	10.8622	0.0130289	2.22329e-26
Derived_OCT_measures	ISOS_RPE_thickness_inner_subfield_right	0.01883	1.33482e-26	0.14048	10.7305	0.0130916	7.71228e-26
Derived_OCT_measures	ISOS_RPE_thickness_outer_subfield_left	0.0262902	9.13176e-36	0.172281	12.5743	0.0137011	1.09581e-34
Derived_OCT_measures	ISOS_RPE_thickness_outer_subfield_right	0.0190232	1.48832e-26	0.149558	10.7211	0.0139498	8.29208e-26
Derived_OCT_measures	mean_of_vertical_disc_diameter_left	0.0185702	0.0287542	0.1259	2.19976	0.0572335	0.0444125
Derived_OCT_measures	overall_average_retinal_pigment_epithelium_thickness_left	0.0163185	8.83857e-25	0.133296	10.3286	0.0129055	4.44779e-24
Derived_OCT_measures	overall_average_retinal_pigment_epithelium_thickness_right	0.015449	8.67123e-24	0.130163	10.1027	0.012884	4.09913e-23
Derived_OCT_measures	overall_macular_thickness_left	0.0187476	5.62033e-27	0.143658	10.8123	0.0132866	3.50709e-26
Derived_OCT_measures	overall_macular_thickness_right	0.0214802	5.33698e-31	0.150122	11.6491	0.0128871	5.55046e-30
Derived_OCT_measures	VCDR_left	0.0658406	3.37805e-05	0.237126	4.22627	0.0561076	6.67058e-05
Derived_OCT_measures	VCDR_regressed_left	0.0686451	2.40096e-05	0.232018	4.30827	0.0538542	4.86428e-05
Fundus_image_traits_alexnet	alexnet_PC1	0.0167014	1.39644e-27	0.134919	10.9346	0.0123388	1.03735e-26
Fundus_image_traits_alexnet	alexnet_PC2	8.82847e-05	0.458694	0.00948934	0.741046	0.0128053	0.507491
Fundus_image_traits_alexnet	alexnet_PC3	0.000496604	0.0565653	0.0239469	1.90701	0.0125573	0.0817054
Fundus_image_traits_alexnet	alexnet_PC4	0.00113156	0.00725583	0.0338633	2.68575	0.0126085	0.0119148
Fundus_image_traits_alexnet	alexnet_PC5	0.00144242	0.00138263	0.0382507	3.19969	0.0119545	0.0024792
Fundus_image_traits_alexnet	alexnet_PC6	2.30776e-05	0.706893	0.00482755	0.376049	0.0128375	0.7303
Fundus_image_traits_alexnet	alexnet_PC7	0.00111547	0.00573371	0.0350998	2.76359	0.0127008	0.00951551
Fundus_image_traits_alexnet	alexnet_PC8	0.000548799	0.0605601	0.0247825	1.87703	0.013203	0.0866732
Fundus_image_traits_alexnet	alexnet_PC9	0.00331757	1.62073e-06	0.0587112	4.80034	0.0122306	3.88975e-06
Fundus_image_traits_alexnet	alexnet_PC10	2.74582e-05	0.674595	-0.005591	-0.41987	0.013316	0.71106
Fundus_image_traits_googlenet	googlenet_PC1	0.00909645	3.31542e-16	0.0975653	8.18332	0.0119225	1.05552e-15
Fundus_image_traits_googlenet	googlenet_PC2	0.000312709	0.150675	0.0188593	1.43733	0.0131211	0.188468
Fundus_image_traits_googlenet	googlenet_PC3	0.00551325	1.289e-10	0.0773996	6.43933	0.0120198	3.40821e-10
Fundus_image_traits_googlenet	googlenet_PC4	4.75316e-07	0.956749	-0.000718691	-0.0542362	0.0132511	0.962921
Fundus_image_traits_googlenet	googlenet_PC5	0.000532885	0.0542274	0.023376	1.92538	0.0121409	0.0798064
Fundus_image_traits_googlenet	googlenet_PC6	0.000356856	0.119071	0.019064	1.5589	0.0122292	0.154792
Fundus_image_traits_googlenet	googlenet_PC7	2.7983e-05	0.680001	0.0053475	0.412482	0.0129642	0.711947
Fundus_image_traits_googlenet	googlenet_PC8	0.00273618	1.36956e-05	0.0551215	4.35218	0.0126653	2.84868e-05
Fundus_image_traits_googlenet	googlenet_PC9	0.012177	1.81976e-19	0.111501	9.05338	0.0123159	6.60191e-19
Fundus_image_traits_googlenet	googlenet_PC10	0.00306624	4.47971e-06	0.0574707	4.59186	0.0125158	1.0128e-05
Fundus_image_traits_inception	inception_PC1	0.0118721	6.54728e-21	0.109966	9.4142	0.0116809	2.55344e-20
Fundus_image_traits_inception	inception_PC2	0.000760244	0.0208582	0.0282036	2.31113	0.0122034	0.0328675
Fundus_image_traits_inception	inception_PC3	0.00224723	5.09337e-06	0.0493374	4.56488	0.010808	1.12327e-05
Fundus_image_traits_inception	inception_PC4	0.000457601	0.0889383	0.0218627	1.70129	0.0128506	0.121705
Fundus_image_traits_inception	inception_PC5	0.00185406	0.000594525	0.0435944	3.43585	0.0126881	0.00110412
Fundus_image_traits_inception	inception_PC6	0.000975933	0.00993724	0.0336385	2.57881	0.0130442	0.016148
Fundus_image_traits_inception	inception_PC7	0.00160098	0.00144201	0.0419317	3.18753	0.0131549	0.00255628
Fundus_image_traits_inception	inception_PC8	0.00326501	1.71114e-06	0.0620871	4.78942	0.0129634	4.04451e-06
Fundus_image_traits_inception	inception_PC9	0.00018723	0.277083	0.0145254	1.08699	0.013363	0.325
Fundus_image_traits_inception	inception_PC10	0.000803843	0.0202512	0.0288438	2.32226	0.0124206	0.0322366
Fundus_image_traits_mobilenet	mobilenet_PC1	0.0163326	2.09543e-27	0.12972	10.897	0.0119042	1.48585e-26
Fundus_image_traits_mobilenet	mobilenet_PC2	0.0016061	0.000294877	0.0412595	3.6218	0.011392	0.000560985
Fundus_image_traits_mobilenet	mobilenet_PC3	0.00224279	3.05268e-05	0.0479067	4.17256	0.0114814	6.10537e-05
Fundus_image_traits_mobilenet	mobilenet_PC4	0.000341127	0.128086	0.0186671	1.5219	0.0122657	0.163782
Fundus_image_traits_mobilenet	mobilenet_PC5	8.1615e-05	0.47078	0.00904516	0.721254	0.0125409	0.517195
Fundus_image_traits_mobilenet	mobilenet_PC6	0.00069237	0.0421935	0.0270282	2.03205	0.013301	0.0626875
Fundus_image_traits_mobilenet	mobilenet_PC7	0.00269612	1.35302e-05	0.0526239	4.35483	0.012084	2.84868e-05
Fundus_image_traits_mobilenet	mobilenet_PC8	0.000224617	0.213215	0.0150765	1.2449	0.0121106	0.257842
Fundus_image_traits_mobilenet	mobilenet_PC9	0.000417731	0.105367	0.0211128	1.61961	0.0130357	0.139299
Fundus_image_traits_mobilenet	mobilenet_PC10	0.0137468	5.53632e-23	0.124805	9.91039	0.0125934	2.46762e-22
Fundus_image_traits_resnet18	resnet18_PC1	0.0132931	1.14721e-22	0.117727	9.83613	0.0119688	4.8369e-22
Fundus_image_traits_resnet18	resnet18_PC2	0.00289299	2.87141e-06	0.0615113	4.68409	0.013132	6.68567e-06
Fundus_image_traits_resnet18	resnet18_PC3	0.000374842	0.121094	0.0202459	1.55041	0.0130584	0.156121
Fundus_image_traits_resnet18	resnet18_PC4	9.8878e-05	0.430776	0.0103526	0.787916	0.0131392	0.482359
Fundus_image_traits_resnet18	resnet18_PC5	0.00111561	0.003862	0.0341226	2.8903	0.0118059	0.0064782
Fundus_image_traits_resnet18	resnet18_PC6	0.0029218	7.88e-06	0.0546744	4.4722	0.0122254	1.68395e-05
Fundus_image_traits_resnet18	resnet18_PC7	0.00352015	1.26967e-06	0.0633347	4.84919	0.0130609	3.09481e-06
Fundus_image_traits_resnet18	resnet18_PC8	0.000409131	0.109168	0.0213207	1.60217	0.0133074	0.143112
Fundus_image_traits_resnet18	resnet18_PC9	2.79084e-07	0.965638	0.000543663	0.0430813	0.0126195	0.965638
Fundus_image_traits_resnet18	resnet18_PC10	0.00761914	1.37858e-12	0.090226	7.10076	0.0127065	3.91015e-12
Fundus_image_traits_resnet34	resnet34_PC1	0.0174016	1.53794e-28	0.136382	11.1367	0.0122462	1.33288e-27
Fundus_image_traits_resnet34	resnet34_PC2	0.00132202	0.00188408	0.0372981	3.10924	0.0119959	0.00330243
Fundus_image_traits_resnet34	resnet34_PC3	0.000648946	0.0362214	0.0269783	2.09488	0.0128782	0.0548596
Fundus_image_traits_resnet34	resnet34_PC4	0.00160989	0.000224787	0.0410989	3.69157	0.0111332	0.000432922
Fundus_image_traits_resnet34	resnet34_PC5	0.000231887	0.228008	0.0153383	1.20563	0.0127222	0.269464
Fundus_image_traits_resnet34	resnet34_PC6	4.91525e-05	0.578691	0.00736107	0.555327	0.0132554	0.626915
Fundus_image_traits_resnet34	resnet34_PC7	0.000116977	0.376439	0.0120486	0.88454	0.0136214	0.431797
Fundus_image_traits_resnet34	resnet34_PC8	0.000421458	0.0951549	0.0208398	1.66907	0.0124859	0.12908
Fundus_image_traits_resnet34	resnet34_PC9	0.000587695	0.0564972	0.0257193	1.90754	0.0134829	0.0817054
Fundus_image_traits_resnet34	resnet34_PC10	0.012159	4.12636e-20	0.11219	9.21623	0.0121731	1.53265e-19
Fundus_image_traits_resnet50	resnet50_PC1	0.0160454	3.68911e-27	0.131507	10.8444	0.0121267	2.39792e-26
Fundus_image_traits_resnet50	resnet50_PC2	5.21493e-06	0.853126	-0.00237826	-0.185139	0.0128458	0.869854
Fundus_image_traits_resnet50	resnet50_PC3	0.00275122	5.11234e-06	0.0534034	4.5641	0.0117007	1.12327e-05
Fundus_image_traits_resnet50	resnet50_PC4	0.000304233	0.151937	0.0196928	1.4329	0.0137433	0.188468
Fundus_image_traits_resnet50	resnet50_PC5	0.000384989	0.102281	0.0202902	1.63414	0.0124165	0.136375
Fundus_image_traits_resnet50	resnet50_PC6	5.89031e-05	0.546154	0.00780902	0.603566	0.0129381	0.595805
Fundus_image_traits_resnet50	resnet50_PC7	0.00196831	0.000532181	0.0457571	3.46588	0.0132022	0.00100024
Fundus_image_traits_resnet50	resnet50_PC8	0.000176979	0.292388	0.0136957	1.05299	0.0130066	0.340392
Fundus_image_traits_resnet50	resnet50_PC9	0.00487994	6.17765e-09	0.0708658	5.81998	0.0121763	1.57986e-08
Fundus_image_traits_resnet50	resnet50_PC10	0.000512875	0.0745554	0.0230396	1.78349	0.0129182	0.102926
Fundus_image_traits_shufflenet	shufflenet_PC1	0.0133479	1.33381e-23	0.120828	10.0538	0.0120182	6.11985e-23
Fundus_image_traits_shufflenet	shufflenet_PC2	0.000298036	0.165322	0.0174751	1.38756	0.0125941	0.203073
Fundus_image_traits_shufflenet	shufflenet_PC3	0.00244122	1.61712e-05	0.0500555	4.31547	0.0115991	3.31936e-05
Fundus_image_traits_shufflenet	shufflenet_PC4	4.60345e-05	0.590239	0.00705246	0.538518	0.0130961	0.635015
Fundus_image_traits_shufflenet	shufflenet_PC5	0.000765631	0.0149638	0.0305994	2.43393	0.012572	0.0240656
Fundus_image_traits_shufflenet	shufflenet_PC6	0.000229251	0.21626	0.015637	1.23666	0.0126445	0.257953
Fundus_image_traits_shufflenet	shufflenet_PC7	2.47036e-05	0.69866	0.00515987	0.387149	0.0133279	0.726606
Fundus_image_traits_shufflenet	shufflenet_PC8	0.00233857	0.000105646	0.0495492	3.87973	0.0127713	0.00020601
Fundus_image_traits_shufflenet	shufflenet_PC9	0.000524102	0.073852	0.0231188	1.78785	0.0129311	0.102865
Fundus_image_traits_shufflenet	shufflenet_PC10	3.81817e-05	0.613816	-0.00683749	-0.50466	0.0135487	0.651396
Fundus_image_traits_squeezenet	squeezenet_PC1	0.0167516	2.48667e-29	0.137565	11.3011	0.0121727	2.28188e-28
Fundus_image_traits_squeezenet	squeezenet_PC2	0.000135711	0.356688	0.0119385	0.921762	0.0129518	0.412173
Fundus_image_traits_squeezenet	squeezenet_PC3	0.00114165	0.00199133	0.0343806	3.09282	0.0111162	0.00341371
Fundus_image_traits_squeezenet	squeezenet_PC4	0.000432773	0.0993996	0.0214994	1.64802	0.0130456	0.133675
Fundus_image_traits_squeezenet	squeezenet_PC5	0.00142995	0.00193018	0.0384266	3.10208	0.0123874	0.00334565
Fundus_image_traits_squeezenet	squeezenet_PC6	0.0007461	0.0225474	0.0281229	2.28158	0.0123261	0.0351739
Fundus_image_traits_squeezenet	squeezenet_PC7	0.000104805	0.430446	-0.0104892	-0.788484	0.013303	0.482359
Fundus_image_traits_squeezenet	squeezenet_PC8	0.00162899	0.00114693	0.0423686	3.25327	0.0130234	0.00208048
Fundus_image_traits_squeezenet	squeezenet_PC9	0.00367819	4.13976e-07	0.0621714	5.06782	0.0122679	1.02508e-06
Fundus_image_traits_squeezenet	squeezenet_PC10	0.00011752	0.390586	0.0130536	0.858615	0.0152031	0.444755
Fundus_image_traits_vgg16	vgg16_PC1	0.0129051	9.43957e-23	0.121978	9.85608	0.0123759	4.09048e-22
Fundus_image_traits_vgg16	vgg16_PC2	3.36684e-06	0.884851	0.00185456	0.144829	0.0128052	0.896342
Fundus_image_traits_vgg16	vgg16_PC3	0.000484672	0.0675367	0.0227909	1.8284	0.0124649	0.0949164
Fundus_image_traits_vgg16	vgg16_PC4	0.00732147	1.13133e-12	0.0885367	7.12817	0.0124207	3.26828e-12
Fundus_image_traits_vgg16	vgg16_PC5	0.00999057	1.37121e-15	0.101834	8.00884	0.0127151	4.27818e-15
Fundus_image_traits_vgg16	vgg16_PC6	0.000229025	0.216615	0.0157094	1.2357	0.0127129	0.257953
Fundus_image_traits_vgg16	vgg16_PC7	0.000644124	0.0330988	0.0259705	2.13135	0.012185	0.0506218
Fundus_image_traits_vgg16	vgg16_PC8	0.00142706	0.00218411	0.039876	3.06527	0.013009	0.00370349
Fundus_image_traits_vgg16	vgg16_PC9	0.0016729	0.000801671	0.0419928	3.35386	0.0125208	0.0014713
Fundus_image_traits_vgg16	vgg16_PC10	0.000281751	0.193744	0.0168404	1.29973	0.0129569	0.236126
Fundus_image_traits_vgg19	vgg19_PC1	0.0143092	1.75129e-24	0.12292	10.2553	0.011986	8.53752e-24
Fundus_image_traits_vgg19	vgg19_PC2	1.45683e-05	0.764065	-0.0038688	-0.30016	0.0128891	0.784172
Fundus_image_traits_vgg19	vgg19_PC3	0.000329127	0.132166	0.0184555	1.50581	0.0122562	0.167625
Fundus_image_traits_vgg19	vgg19_PC4	0.00310014	3.40263e-06	0.0572666	4.64907	0.0123179	7.80602e-06
Fundus_image_traits_vgg19	vgg19_PC5	0.00298157	7.29423e-06	0.0566044	4.4887	0.0126104	1.58042e-05
Fundus_image_traits_vgg19	vgg19_PC6	3.84334e-05	0.604485	0.00638628	0.517988	0.012329	0.645888
Fundus_image_traits_vgg19	vgg19_PC7	9.82278e-05	0.432886	0.0101726	0.784314	0.01297	0.482359
Fundus_image_traits_vgg19	vgg19_PC8	0.000624885	0.0393589	0.0261337	2.06085	0.0126811	0.0590384
Fundus_image_traits_vgg19	vgg19_PC9	0.0167869	8.26127e-26	0.130701	10.551	0.0123875	4.44399e-25
Fundus_image_traits_vgg19	vgg19_PC10	0.000321742	0.152224	0.0187854	1.4319	0.0131193	0.188468
