## Supplementary material for "Eye-brain connections revealed by multimodal retinal and brain imaging genetics in the UK Biobank": supp_table: Table_S8_Regions_Summary.xlsx

### Sheet: Summary_brain
Table S8. Summary of the shared genetic effects between retinal imaging traits and brain MRI traits.
Figure	Region	Brain_image_index_variant	Brain_image_name	Brain_image_category	Eye_image_index_variant	Eye_image_name	Eye_image_category	Selected_additional_traits	Colocalization_test_brain_image_trait	Colocalization_test_eye_image_trait	Colocalization_test_PPH4	Brain_eQTL_variant	Brain_eQTL_gene
Figure S23	5q14.3	rs7726289	right.putamen	Volume	5:87778792_AT_A	INL_thickness_left	Derived_OCT_measures	Depressive symptoms; Major depressive disorder; Neuroticism; Brain region volumes	right.putamen	INL_thickness_left	7.92159e-06
Figure S24	6q21	rs2153960	Brain.stem	Volume	6:109018292_CAAAAAA_C	GCIPL_thickness_right	Derived_OCT_measures	Schizophrenia; General cognitive ability; Intelligence; Reaction time; Ganglion cell inner plexiform layer (GCIPL) thickness; Macular thickness; Retinal nerve fibre layer (RNFL) thickness; Retinal nerve fibre layer thickness or ganglion cell inner plexiform layer thickness (MTAG)	Brain.stem	GCIPL_thickness_right	0.75
Figure S21	6q25.1	rs80147756	right.hippocampus	Volume	rs149014510	INL_thickness_left	Derived_OCT_measures	Brain morphology (min-P); Brain morphology (MOSTest); Brainstem volume; Subcortical volume (min-P); Subcortical volume (MOSTest); Macular thickness	right.hippocampus	INL_thickness_left	0.8234
Figure S22	7q22.1	rs374789575	right.accumbens.area	Volume	rs762414084	INL_RPE_thickness_outer_subfield_left	Derived_OCT_measures	Educational attainment (MTAG); Advanced age-related macular degeneration	right.accumbens.area	INL_RPE_thickness_outer_subfield_left	0.9111
Figure S25	8q23.1	rs78641516	right.thalamus.proper	Volume	rs6469175	RNFL_thickness_left	Derived_OCT_measures	Brain morphology (MOSTest); Subcortical volume (MOSTest)	right.thalamus.proper	RNFL_thickness_left	1.64363e-09	rs6469175	EIF3E, RSPO2
Figure S26	11q13.3	rs9783280	Brain.stem	Volume	rs12788188	INL_RPE_thickness_outer_subfield_right	Derived_OCT_measures	Brain morphology (min-P); Subcortical volume (min-P); Subcortical volume (MOSTest)	Brain.stem	INL_RPE_thickness_outer_subfield_right	0.0015
Figure 4A	11q24.3	rs4936099	CSF	Volume	rs4937515	VCDR_regressed_left	Derived_OCT_measures	Brain morphology (MOSTest); Brain region volumes; Glaucoma (primary open-angle); Vertical cup-disc ratio	CSF	VCDR_regressed_left	0.9965	rs4937515	ADAMTS8
Figure S27	17q21.31	rs62057121	total.brain.volume	Volume	rs62063300	INL_RPE_thickness_central_subfield_right	Derived_OCT_measures	Parkinson's disease; Corticobasal degeneration; Schizophrenia; Neuroticism; Cognitive ability; Cognitive performance; Educational attainment; Eye color; Headache; Intraocular pressure; Intracranial volume; Refractive error	total.brain.volume	INL_RPE_thickness_central_subfield_right	0.3162	rs62063300	ARL17A, ARL17B, LRRC37A2, LRRC37A, KANSL1, CRHR1, WNT3, SPPL2C, STH, PLEKHM1, ARHGAP27
Figure S19	17q24.2	rs7502307	left.caudal.anterior.cingulate	Volume	rs4791212	overall_macular_thickness_right	Derived_OCT_measures	General risk tolerance (MTAG); Loneliness; Self-reported math ability; Refractive error; Macular thickness	left.caudal.anterior.cingulate	overall_macular_thickness_right	0.9628	rs4791212	KPNA2, C17orf58
Figure S20	22q13.1	rs4396807	left.lateral.ventricle	Volume	rs34134374	Vgg19_PC9	Fundus_image_traits	Cognitive aspects of educational attainment; Cognitive performance; Highest math class taken; Intelligence; Self-reported math ability; Brain morphology; Brain region volumes; Glaucoma	left.lateral.ventricle	Vgg19_PC9	0.9401
Figure S31	1q32.1	rs6593925	PLIC_FA	DTI	rs2369633	Resnet18_PC5	Fundus_image_traits	Subcortical volume (MOSTest)	PLIC_FA	Resnet18_PC5	3.29896e-07	rs2369633	TMEM81, RBBP5
Figure S32	6q23.3	rs4896370	CGC_PC4	DTI	rs4896370	INL_ELM_thickness_inner_subfield_right	Derived_OCT_measures	NA	CGC_PC4	INL_ELM_thickness_inner_subfield_right	0.9995
Figure S33	9p21.3	rs10120688	SCC_PC1	DTI	rs3218012	VCDR_regressed_left	Derived_OCT_measures	Facial pigmentation measurement; Glaucoma	SCC_PC1	VCDR_regressed_left	0.9328	rs3218012	CDKN2B, CDKN2A
Figure S34	13q34	rs11838776	ALIC_RD	DTI	rs4773174	Vgg19_PC9	Fundus_image_traits	Non-lobar intracerebral hemorrhage (MTAG); Periventricular white matter hyperintensities; White matter hyperintensities; White matter hyperintensity volume	ALIC_RD	Vgg19_PC9	5.04907e-07
Figure S29	14q24.3	rs8021280	PLIC_AD	DTI	rs8021280	overall_macular_thickness_right	Derived_OCT_measures	Psychiatric Disorders (pleiotropy); Bipolar disorder or major depressive disorder; Depression; Anxiety; Neuroticism; Positive affect; Macular thickness	PLIC_AD	overall_macular_thickness_right	0.9708	rs8021280	AREL1, EIF2B2, RPS6KL1, DLST
Figure S35	17q21.31	rs199501	GCC_RD	DTI	rs199452	INL_ELM_thickness_outer_subfield_right	Derived_OCT_measures	Parkinson's disease; Depressed affect; Neuroticism; Retinal nerve fibre layer (RNFL) thickness; Intraocular pressure; Cortical surface area	GCC_RD	INL_ELM_thickness_outer_subfield_right	0.9355	rs199452	ARL17A, ARL17B, LRRC37A2, LRRC37A, KANSL1, CRHR1, WNT3, SPPL2C, DDX60L, STH
Figure 4C	17q24.2	rs12451721	IFO_MO	DTI	rs4791212	overall_macular_thickness_right	Derived_OCT_measures	General risk tolerance (MTAG)	IFO_MO	overall_macular_thickness_right	0.8161	rs4791212	KPNA2, C17orf58
Figure S30	17q25.3	rs62075722	PTR_PC3	DTI	rs112364254	Resnet50_PC3	Fundus_image_traits	Cognitive performance (MTAG); Advanced age-related macular degeneration; Cataracts; Central corneal thickness; Corneal astigmatism; Eye color; Ganglion cell inner plexiform layer (GCIPL) thickness; Intraocular pressure; Macular thickness; Myopia; Optic disc size; Refractive astigmatism; Refractive error; Retinal nerve fibre layer (RNFL) thickness; Retinal nerve fibre layer thickness or ganglion c…	PTR_PC3	Resnet50_PC3	0.9986	rs112364254	TSPAN10, ARL16, CCDC137
Figure S28	22q13.1	rs4396807	SCR_MO	DTI	rs34134374	Vgg19_PC9	Fundus_image_traits	Cognitive aspects of educational attainment; Cognitive performance; Highest math class taken; Intelligence; Self-reported math ability (MTAG); Brain morphology (MOSTest); Brain region volumes; Glaucoma (primary open-angle)	SCR_MO	Vgg19_PC9	0.9091
Figure 4D	11q13.3	rs12807936	Auditory<=>Auditory,IC2	Resting-fMRI	rs12807936	Vgg19_PC9	Fundus_image_traits	NA	Auditory<=>Auditory,IC2	Vgg19_PC9	0.9939
Figure S36	17q21.31	rs62062271	Frontoparietal<=>Frontoparietal,IC10	Resting-fMRI	rs62063300	INL_RPE_thickness_central_subfield_right	Derived_OCT_measures	Schizophrenia; Neuroticism; General cognitive ability; Corticobasal degeneration; Parkinson's disease; White matter microstructure	Frontoparietal<=>Frontoparietal,IC10	INL_RPE_thickness_central_subfield_right	0.3379	rs62063300	ARL17A, ARL17B, LRRC37A2, LRRC37A, KANSL1, CRHR1, WNT3, SPPL2C, STH, PLEKHM1, ARHGAP27
Figure 4B	1q21.2	rs71578488	right.precentral	Thickness	rs71578488	Mobilenet_PC10	Fundus_image_traits	Brain morphology (MOSTest); Cerebrospinal fluid biomarker levels	right.precentral	Mobilenet_PC10	0.5622

### Sheet: Summary_catalog
Table S8. Summary of the shared genetic effects between retinal imaging traits and brain-related complex traits and diseases reported in the NHGRI-EBI GWAS Catalog.
Figure	Region	Eye_image_index_variant	Eye_image_name	Eye_image_category	Complex_trait_index_variant	Complex_trait_name	Complex_trait_category	Selected_additional_traits	Colocalization_test_eye_image_trait	Colocalization_test_complex_trait	Colocalization_test_PPH4	Brain_eQTL_variant	Brain_eQTL_gene
Figure 5A	6q14.2	rs7752421	INL_thickness_right	Derived_OCT_measures	rs3798869	Schizophrenia	Schizophrenia	Bipolar disorder; Psychiatric Disorders (pleiotropy); Cognitive ability, years of educational attainment or schizophrenia (pleiotropy)	INL_thickness_right	Schizophrenia	0.9519	rs7752421	SNAP91
Figure 5B	14q11.2	rs200581586	overall_macular_thickness_right	Derived_OCT_measures	rs4982712	Educational attainment (years of education)	Education	Cognitive ability (MTAG); Cognitive performance (MTAG); Highest math class taken (MTAG); Intelligence (MTAG); Vertical cup-disc ratio	overall_macular_thickness_right	Educational attainment (years of education)	0.7644
Figure 5C	9p21.3	9:22053956_TA_T	VCDR_regressed_left	Derived_OCT_measures	rs4977756	Glioma	Glioma/GBM	Glaucoma; Macular thickness; Optic cup area; White matter microstructure
Figure 5D	13q14.13	rs866376	Vgg16_PC5	Fundus_image_traits	rs9526212	Ischemic stroke	Stroke	Cortical surface area (MOSTest)	Vgg16_PC5	Ischemic stroke	0.7237	rs866376	NBPF1, LRCH1
Figure S37	6q21	6:109018292_CAAAAAA_C	GCIPL_thickness_right	Derived_OCT_measures	rs2153960	Schizophrenia	Schizophrenia	Intelligence; General cognitive ability; Reaction time; Retinal nerve fibre layer (RNFL) thickness	GCIPL_thickness_right	Schizophrenia	0.1239
Figure S38	13q14.2	rs2093472	INL_ELM_thickness_left	Derived_OCT_measures	rs7322886	Schizophrenia	Schizophrenia	Spherical equivalent or myopia	INL_ELM_thickness_left	Schizophrenia	0.085	rs2093472	RCBTB1
Figure S39	15q26.1	rs12595305	ISOS_RPE_thickness_left	Derived_OCT_measures	rs12595305	Schizophrenia	Schizophrenia	NA	ISOS_RPE_thickness_left	Schizophrenia	0.071	rs12595305	RLBP1, POLG
Figure S40	16q22.1	rs1134760	INL_RPE_thickness_outer_subfield_right	Derived_OCT_measures	rs8044995	Schizophrenia	Schizophrenia	Highest math class taken; Refractive error; Spherical equivalent; Educational attainment	INL_RPE_thickness_outer_subfield_right	Schizophrenia	0.4256	rs1134760	GFOD2, TSNAXIP1, RANBP10, DUS2, PILRB, PRMT7, PLA2G15, CYP3A43
Figure S41	11q14.3	rs7950415	RNFL_thickness_left	Derived_OCT_measures	rs10830220	Neuroticism	Psychological Traits	Depression; Depressive symptoms; Intraocular pressure; Life satisfaction; Positive affect	RNFL_thickness_left	Neuroticism	0.5874
Figure S42	14q24.3	rs8021280	overall_macular_thickness_right	Derived_OCT_measures	rs35641442	Neuroticism	Psychological Traits	Major depressive disorder; Depression; Anxiety; Life satisfaction; Psychiatric Disorders (pleiotropy)	overall_macular_thickness_right	Neuroticism	0.3458	rs8021280	AREL1, EIF2B2, RPS6KL1, DLST
Figure S43	8p23.1	rs11250078	Resnet18_PC2	Fundus_image_traits	rs9650657	Neuroticism	Psychological Traits	Anxiety/tension; Spherical equivalent; Refractive error	Resnet18_PC2	Neuroticism	0.0777	rs11250078	RP1L1, FAM167A, SLC35G5, SOX7, XKR6
Figure S44	2p23.3	rs4665244	ISOS_RPE_thickness_outer_subfield_right	Derived_OCT_measures	rs4665244	Neuroticism	Psychological Traits	Depressive symptoms; Life satisfaction; Positive affect; Well-being spectrum	ISOS_RPE_thickness_outer_subfield_right	Neuroticism	0.8107	rs4665244	FAM228A, PFN4, TP53I3
Figure S45	7p21.3	rs57506017	ELM_ISOS_thickness_central_subfield_right	Derived_OCT_measures	rs57506017	Neuroticism	Psychological Traits	Depressed affect; Experiencing mood swings	ELM_ISOS_thickness_central_subfield_right	Neuroticism	0.8919
Figure S46	14q24.1	rs7148953	INL_ELM_thickness_inner_subfield_left	Derived_OCT_measures	rs1147479	Neuroticism	Psychological Traits	Depressed affect; Depressive symptoms; Well-being spectrum	INL_ELM_thickness_inner_subfield_left	Neuroticism	0.0115
Figure S47	11p13	rs3026393	INL_thickness_right	Derived_OCT_measures	rs3026393	Neuroticism	Psychological Traits	NA	INL_thickness_right	Neuroticism	0.4439	rs3026393	DCDC1
Figure S48	12p12.1	rs9971729	Inception_PC3	Fundus_image_traits	rs4074723	Depression	Psychological Traits	Bipolar disorder or major depressive disorder; Eye color
Figure S49	3p24.2	rs7640943	Disc_diameter_trans_left	Derived_OCT_measures	rs4858708	Adventurousness	Psychological Traits	General risk tolerance (MTAG)
Figure S50	22q13.1	rs5750495	VCDR_left	Derived_OCT_measures	rs4396807	Intelligence	Cognitive Traits	Brain region volumes; Cognitive performance; Glaucoma (primary open-angle); Intraocular pressure	VCDR_left	Intelligence	0.7567	rs5750495	TRIOBP, SLC16A8, MICALL1
Figure S51	2p24.1	rs12988200	ISOS_RPE_thickness_outer_subfield_right	Derived_OCT_measures	rs12470949	Intelligence	Cognitive Traits	NA	ISOS_RPE_thickness_outer_subfield_right	Intelligence	0.6773	rs12988200	TP53I3, UBXN2A, FAM228A
Figure S52	16q12.1	rs7195329	VCDR_regressed_left	Derived_OCT_measures	rs2647995	Intelligence	Cognitive Traits	Cognitive performance; Educational attainment (MTAG)	VCDR_regressed_left	Intelligence	0.0004
Figure S53	6q14.1	rs7742431	INL_ELM_thickness_outer_subfield_left	Derived_OCT_measures	rs9443645	Intelligence (MTAG)	Cognitive Traits	Macular thickness
Figure S54	17q25.3	rs6565597	Resnet50_PC7	Fundus_image_traits	rs35763415	Cognitive performance (MTAG)	Cognitive Traits	Retinal nerve fibre layer (RNFL) thickness; Refractive error; Optic disc size; Macular thickness; Intraocular pressure
Figure S55	10q26.13	rs36012040	ISOS_RPE_thickness_central_subfield_right	Derived_OCT_measures	rs7072204	Cognitive performance (MTAG)	Cognitive Traits	Central corneal thickness
Figure S56	3p22.1	rs9872571	Shufflenet_PC1	Fundus_image_traits	rs1722846	Self-reported math ability	Cognitive Traits	Cognitive performance (MTAG); Highest math class taken (MTAG); Refractive error
Figure S57	6p24.3	rs75757892	INL_ELM_thickness_central_subfield_right	Derived_OCT_measures	rs75757892	Self-reported math ability (MTAG)	Cognitive Traits	NA
Figure S58	17q21.31	17:43798790_TTTC_T	INL_ELM_thickness_inner_subfield_right	Derived_OCT_measures	rs56192752	Educational attainment (years of education)	Education	Parkinson's disease; Self-reported math ability; Neuroticism; Cognitive performance; Headache; Schizophrenia	INL_ELM_thickness_inner_subfield_right	Educational attainment (years of education)	0.8544
Figure S59	1p34.2	rs12032906	INL_thickness_right	Derived_OCT_measures	rs56044892	Educational attainment (years of education)	Education	Cognitive ability (MTAG); Cognitive performance; Extremely high intelligence; General cognitive ability; Highest math class taken; Intelligence; Verbal-numerical reasoning	INL_thickness_right	Educational attainment (years of education)	0.8598
Figure S60	5q14.3	rs56947091	INL_ELM_thickness_left	Derived_OCT_measures	rs61104616	Educational attainment (years of education)	Education	General cognitive ability; Intelligence; Depressive symptoms	INL_ELM_thickness_left	Educational attainment (years of education)	1.04926e-25
Figure S61	14q23.1	rs1555211	ELM_ISOS_thickness_inner_subfield_left	Derived_OCT_measures	rs1010053	Educational attainment (years of education)	Education	Cognitive performance (MTAG); Highest math class taken (MTAG); Glaucoma; Macular thickness; Optic disc area; Optic disc size; Vertical cup-disc ratio	ELM_ISOS_thickness_inner_subfield_left	Educational attainment (years of education)	0.233
Figure S62	1p13.3	rs34422098	Vgg19_PC9	Fundus_image_traits	rs7545139	Educational attainment (years of education)	Education	Optic disc size; Self-reported math ability: Highest math class taken (MTAG)	Vgg19_PC9	Educational attainment (years of education)	0.001
Figure S63	1q32.3	rs11590672	INL_ELM_thickness_central_subfield_left	Derived_OCT_measures	rs34836421	Educational attainment (years of education)	Education	NA	INL_ELM_thickness_central_subfield_left	Educational attainment (years of education)	0.4526
Figure S64	2q31.1	rs62182392	INL_thickness_right	Derived_OCT_measures	rs17428076	Educational attainment (years of education)	Education	Noncognitive aspects of educational attainment; Myopia; Refractive error; Spherical equivalent	INL_thickness_right	Educational attainment (years of education)	0.6552
Figure S65	3p21.31	rs71070228	ELM_ISOS_thickness_inner_subfield_right	Derived_OCT_measures	rs62262084	Educational attainment (years of education)	Education	Cognitive performance (MTAG); Highest math class taken; Self-reported math ability (MTAG); Highest math class taken (MTAG)	ELM_ISOS_thickness_inner_subfield_right	Educational attainment (years of education)	0.0601
Figure S66	6p21.1	rs912883	Squeezenet_PC1	Fundus_image_traits	rs3800283	Educational attainment (years of education)	Education	Highest math class taken (MTAG)	Squeezenet_PC1	Educational attainment (years of education)	0.6115
Figure S67	9q34.11	rs1756008	Vgg16_PC5	Fundus_image_traits	rs2039204	Educational attainment (years of education)	Education	Highest math class taken (MTAG)	Vgg16_PC5	Educational attainment (years of education)	0.0014	rs1756008	CFAP157, TTC16, PTRH1, CDK9, RPL12
Figure S68	7p12.1	rs2237468	overall_macular_thickness_right	Derived_OCT_measures	rs2299156	Educational attainment (years of education)	Education	Putamen volume			0.7312
Figure S69	12q21.31	rs11115974	VCDR_regressed_left	Derived_OCT_measures	rs2731218	Educational attainment (years of education)	Education	Highest math class taken (MTAG)	VCDR_regressed_left	Educational attainment (years of education)	0.0004
Figure S70	1p13.2	1:113062694_ATGT_A	ELM_ISOS_thickness_central_subfield_right	Derived_OCT_measures	rs3790609	Educational attainment (years of education)	Education	Brain morphology (MOSTest); Cortical surface area (MOSTest); Intraocular pressure	ELM_ISOS_thickness_central_subfield_right	Educational attainment (years of education)	0.001 eye pheno 7??
Figure S71	21q22.11	rs2898191	INL_RPE_thickness_outer_subfield_left	Derived_OCT_measures	rs56140206	Educational attainment (years of education)	Education	NA	INL_RPE_thickness_outer_subfield_left	Educational attainment (years of education)	0.0068
Figure S72	7q22.1	rs768294769	INL_RPE_thickness_outer_subfield_left	Derived_OCT_measures	rs2406253	Educational attainment (MTAG)	Education	Advanced age-related macular degeneration
Figure S73	2q24.3	rs4668049	INL_ELM_thickness_outer_subfield_left	Derived_OCT_measures	rs2102808	Parkinson's disease	Parkinson's Disease	Brain region volumes
Figure S74	1q32.1	rs3862948	Inception_PC3	Fundus_image_traits	rs2242000	Cerebrospinal fluid biomarker levels	Alzheimer's Disease Biomarkers	Eye color (brightness); Eye color (saturation)
Figure S75	2p25.3	rs56321614	Alexnet_PC9	Fundus_image_traits	rs17714252	Cerebrospinal fluid biomarker levels	Alzheimer's Disease Biomarkers	Adventurousness; Spherical equivalent
Figure S76	11q14.2	rs72966841	overall_average_retinal_pigment_epithelium_thickness_left	Derived_OCT_measures	rs17756204	Neurological blood protein biomarker levels	Alzheimer's Disease Biomarkers	NA
Figure S77	1q21.2	rs4970935	Vgg16_PC5	Fundus_image_traits	rs12740679	Headache	Migraine	Migraine; Migraine and/or pulse pressure
Figure S78	3q25.1	rs16862644	INL_RPE_thickness_outer_subfield_right	Derived_OCT_measures	rs16862676	Moyamoya disease	Stroke	NA
Figure S79	22q12.2	22:30607923_ATGG_A	INL_RPE_thickness_inner_subfield_right	Derived_OCT_measures	rs9614159	Moyamoya disease	Stroke	NA

### Sheet: Readme
Figure	The corresponding locuszoom figure in the main text or supplementary document
Region	The genomic region
Eye_image_name	Retinal imaging traits
Eye_image_category	The category of retinal imaging traits
Eye_image_index_variant	Index variantes of retinal imaging traits reported by FUMA (https://fuma.ctglab.nl/)
Brain_image_name	Brain imaging traits
Brain_image_category	The category of brain imaging traits
Brain_image_index_variant	Index variantes of brain imaging traits reported by FUMA (https://fuma.ctglab.nl/)
Complex_trait_name	Complex trait or disease that are in LD with the CMR traits, according to gwas catalog (https://www.ebi.ac.uk/gwas/)
Complex_trait_category	Category of the complex trait or disease
Complex_trait_index_variant	Index variantes of complex trait or disease reported by gwas catalog (https://www.ebi.ac.uk/gwas/)
Colocalization_test_eye_image_trait	The retinal imaging trait used in colocalization test via coloc (https://chr1swallace.github.io/coloc/index.html)
Colocalization_test_complex_trait	The complex trait or disease used in colocalization test via coloc (https://chr1swallace.github.io/coloc/index.html)
Colocalization_test_PPH4	Posterior probability of Bayesian colocalization analysis for the shared causal variant hypothesis
Brain_eQTL_variant	Reported brain eQTLs in metabrain (https://www.metabrain.nl/)
Brain_eQTL_gene	The associated genes of brain eQTLs in metabrain (https://www.metabrain.nl/)
Selected_additional_traits	Selected other complex trait or disease that are in LD with the retinal imaging trait in this locus, according to gwas catalog (https://www.ebi.ac.uk/gwas/)
