## Supplementary material for "Eye-brain connections revealed by multimodal retinal and brain imaging genetics in the UK Biobank": supp_table: Table_S12_Prediction.xlsx

### Sheet: Prediction_all
Table S12. Predicting complex traits and diseases using retinal imaging traits. This sheet provides the prediction accuracy of 32 brain-related complex traits and diseases.
Fullname	Correlation	SE	Tvalue	Pvalue	Bonf_corrected_pvalue
Fluid_intelligence_score_20016	0.179152	0.0200571	8.9321	8.11e-19	2.5952e-17
G56.0 Carpal tunnel syndrome	0.108268	0.0202671	5.34204	1.01e-07	3.232e-06
G35 Multiple sclerosis	0.0987931	0.0202872	4.86972	1.19e-06	3.808e-05
Stroke_family_history	0.0950032	0.0202947	4.68118	3.01e-06	9.632e-05
F41.2 Mixed anxiety and depressive disorder	0.0937168	0.0202972	4.61722	4.09e-06	0.00013088
G57.6 Lesion of plantar nerve	0.0858195	0.0203117	4.22512	2.48e-05	0.0007936
Prospective_memory_20018	0.0856919	0.020312	4.21879	2.55e-05	0.000816
F10.2 Dependence syndrome	0.0782015	0.0203245	3.84765	0.000122361	0.00391555
G20 Parkinson's disease	0.0772196	0.0203261	3.79904	0.000148857	0.00476342
Neuroticism_sum_score	0.0748827	0.0203297	3.68341	0.000235207	0.00752662
Age_completed_education_845	0.0736996	0.0203315	3.6249	0.000295076	0.00944243
F32.9 Depressive episode, unspecified	0.0731716	0.0203323	3.59879	0.000326161	0.0104372
G55.1 Nerve root and plexus compressions in intervertebral disk disorders	0.0721846	0.0203338	3.54999	0.000392637	0.0125644
Incorrect_pair_matching_399	0.0698232	0.0203372	3.43328	0.000606418	0.0194054
Time_to_identify_matches_20023	0.0689811	0.0203384	3.39167	0.000705911	0.0225892
F10.0 Acute intoxication	0.0683655	0.0203392	3.36126	0.000788001	0.025216
G43.9 Migraine, unspecified	0.0622628	0.0203474	3.05999	0.00223786	0.0716115
F10.1 Harmful use	0.0579853	0.0203526	2.84903	0.00442256	0.141522
Severe_depression_family_history	0.053666	0.0203576	2.63617	0.00843863	0.270036
G81.9 Hemiplegia, unspecified	0.0524896	0.0203588	2.57822	0.00999002	0.319681
G56.2 Lesion of ulnar nerve	0.0511572	0.0203603	2.5126	0.0120495	0.385583
F41.0 Panic disorder [episodic paroxysmal anxiety]	0.0506323	0.0203608	2.48676	0.0129587	0.414678
Parkinson_disease_family_history	0.0501025	0.0203613	2.46067	0.0139376	0.446004
F41.9 Anxiety disorder, unspecified	0.048296	0.0203632	2.37173	0.0177832	0.569062
F31.9 Bipolar affective disorder, unspecified	0.0446153	0.0203666	2.1906	0.028576	0.914433
G40.9 Epilepsy, unspecified	0.0406578	0.0203701	1.99596	0.0460513	1
G62.9 Polyneuropathy, unspecified	0.0398755	0.0203707	1.95749	0.0504056	1
G47.3 Sleep apnoea	0.038614	0.0203717	1.89547	0.0581504	1
G45.9 Transient cerebral ischaemic attack, unspecified	0.03754	0.0203726	1.84267	0.0655001	1
F17.1 Harmful use	0.0353511	0.0203742	1.73509	0.082853	1
Alzheimer_disease_family_history	0.0310453	0.0203771	1.52354	0.127755	1
G99.2 Myelopathy in diseases classified elsewhere	-0.0196343	0.020383	-0.96327	0.335509	1

### Sheet: Top_features_all
Table S12. Predicting complex traits and diseases using retinal imaging traits. This sheet displays the top-ranking 5 traits that have the highest prediction accuracy.
Phenotype	Trait1	Trait2	Trait3	Trait4	Trait5
F100	INL_ELM_thickness_outer_subfield_right	resnet18_PC10	INL_ELM_thickness_right	ISOS_RPE_thickness_outer_subfield_right	mobilenet_PC2
F101	googlenet_PC5	resnet18_PC6	inception_PC7	ELM_ISOS_thickness_inner_subfield_left	shufflenet_PC8
F102	vgg19_PC6	GCIPL_thickness_right	GCIPL_thickness_left	overall_macular_thickness_right	vgg16_PC4
F171	vgg19_PC8	ISOS_RPE_thickness_central_subfield_right	mobilenet_PC10	ISOS_RPE_thickness_outer_subfield_left	alexnet_PC7
F319	alexnet_PC10	vgg19_PC10	vgg19_PC2	resnet34_PC9	googlenet_PC6
F329	inception_PC7	squeezenet_PC5	resnet18_PC2	inception_PC8	inception_PC9
F410	shufflenet_PC10	googlenet_PC6	shufflenet_PC3	alexnet_PC9	mobilenet_PC8
F412	shufflenet_PC9	vgg16_PC10	googlenet_PC10	shufflenet_PC10	mobilenet_PC9
F419	ELM_ISOS_thickness_inner_subfield_right	alexnet_PC5	shufflenet_PC10	mean_of_vertical_disc_diameter_left	vgg19_PC10
G20	INL_thickness_right	ISOS_RPE_thickness_central_subfield_left	INL_thickness_left	GCIPL_thickness_left	ELM_ISOS_thickness_inner_subfield_left
G35	RNFL_thickness_left	overall_macular_thickness_left	GCIPL_thickness_left	alexnet_PC9	squeezenet_PC6
G409	vgg16_PC7	alexnet_PC10	inception_PC3	resnet50_PC3	squeezenet_PC10
G439	ISOS_RPE_thickness_outer_subfield_right	alexnet_PC10	GCIPL_thickness_right	ISOS_RPE_thickness_central_subfield_left	INL_ELM_thickness_outer_subfield_left
G459	googlenet_PC7	inception_PC9	squeezenet_PC5	vgg19_PC3	alexnet_PC2
G473	ELM_ISOS_thickness_central_subfield_right	resnet34_PC6	ELM_ISOS_thickness_central_subfield_left	resnet18_PC4	INL_RPE_thickness_inner_subfield_right
G551	VCDR_left	ELM_ISOS_thickness_right	ELM_ISOS_thickness_inner_subfield_left	ELM_ISOS_thickness_outer_subfield_left	ELM_ISOS_thickness_left
G560	overall_average_retinal_pigment_epithelium_thickness_left	inception_PC10	googlenet_PC8	vgg19_PC7	googlenet_PC9
G562	vgg16_PC5	vgg19_PC10	googlenet_PC9	vgg19_PC9	ISOS_RPE_thickness_inner_subfield_right
G576	resnet18_PC7	googlenet_PC8	resnet50_PC9	vgg19_PC10	shufflenet_PC9
G629	googlenet_PC9	resnet18_PC8	shufflenet_PC10	resnet34_PC7	overall_macular_thickness_left
G819	inception_PC6	googlenet_PC7	googlenet_PC6	mean_of_vertical_disc_diameter_left	GCIPL_thickness_left
G992	ELM_ISOS_thickness_outer_subfield_left	vgg19_PC7	ELM_ISOS_thickness_left	resnet34_PC6	resnet18_PC4
Fluid_intelligence_score_20016	RNFL_thickness_right	inception_PC10	INL_thickness_left	GCIPL_thickness_left	ELM_ISOS_thickness_outer_subfield_left
Time_to_identify_matches_20023	squeezenet_PC9	shufflenet_PC9	INL_RPE_thickness_central_subfield_right	INL_ELM_thickness_central_subfield_right	vgg16_PC9
Age_completed_education_845	INL_thickness_left	mean_of_vertical_disc_diameter_left	RNFL_thickness_right	ISOS_RPE_thickness_inner_subfield_right	resnet18_PC9
Neuroticism_sum_score	ELM_ISOS_thickness_outer_subfield_right	resnet50_PC2	shufflenet_PC2	googlenet_PC2	alexnet_PC5
Severe_depression_family_history	mobilenet_PC9	inception_PC10	mean_of_vertical_disc_diameter_left	alexnet_PC9	inception_PC2
Parkinson_disease_family_history	ISOS_RPE_thickness_outer_subfield_right	ISOS_RPE_thickness_central_subfield_left	ISOS_RPE_thickness_inner_subfield_left	ISOS_RPE_thickness_left	ISOS_RPE_thickness_outer_subfield_left
Alzheimer_disease_family_history	resnet34_PC9	ISOS_RPE_thickness_central_subfield_left	Disc_diameter_trans_left	ISOS_RPE_thickness_inner_subfield_left	RNFL_thickness_right
Stroke_family_history	GCIPL_thickness_right	resnet34_PC10	mean_of_vertical_disc_diameter_left	inception_PC10	alexnet_PC9
Prospective_memory_20018	INL_RPE_thickness_central_subfield_right	ELM_ISOS_thickness_central_subfield_left	INL_RPE_thickness_central_subfield_left	vgg19_PC10	googlenet_PC5
Incorrect_pair_matching_399	squeezenet_PC4	vgg16_PC6	squeezenet_PC9	ELM_ISOS_thickness_central_subfield_left	vgg19_PC5

### Sheet: Prediction_combine
Table S12. Prediction performance of brain-related complex traits and diseases by using retinal imaging traits, brain imaging traits, and both of them.
target_full_name	Correlation	SE	T_value	P_value	target	Predictor
F10.0 Acute intoxication	0.102142	0.0202803	5.0365	5.09e-07	F100	Brain_imaging
F10.2 Dependence syndrome	0.142756	0.0201781	7.07477	1.95e-12	F102	Brain_imaging
F32.9 Depressive episode, unspecified	0.136375	0.0201965	6.75241	1.82e-11	F329	Brain_imaging
F41.2 Mixed anxiety and depressive disorder	0.175385	0.0200709	8.73825	4.35e-18	F412	Brain_imaging
G20 Parkinson's disease	0.142924	0.0201776	7.08327	1.84e-12	G20	Brain_imaging
G35 Multiple sclerosis	0.185177	0.0200344	9.24298	5.12e-20	G35	Brain_imaging
G55.1 Nerve root and plexus compressions in intervertebral disk disorders	0.161901	0.020118	8.04757	1.31e-15	G551	Brain_imaging
G56.0 Carpal tunnel syndrome	0.151053	0.020153	7.49529	9.24e-14	G560	Brain_imaging
G57.6 Lesion of plantar nerve	0.0910676	0.0203022	4.4856	7.61e-06	G576	Brain_imaging
Fluid intelligence score 20016	0.313915	0.0193564	16.2176	3.25e-56	Fluid_intelligence_score_20016	Brain_imaging
Time to identify matches 20023	0.201658	0.0199681	10.099	1.63e-23	Time_to_identify_matches_20023	Brain_imaging
Age completed education 845	0.140901	0.0201836	6.98097	3.78e-12	Age_completed_education_845	Brain_imaging
Neuroticism sum score	0.165424	0.0201061	8.22756	3.09e-16	Neuroticism_sum_score	Brain_imaging
Stroke family history	0.131407	0.0202102	6.50204	9.6e-11	Stroke_family_history	Brain_imaging
Prospective memory 20018	0.165958	0.0201042	8.25489	2.48e-16	Prospective_memory_20018	Brain_imaging
Incorrect pair matching 399	0.138029	0.0201918	6.83587	1.03e-11	Incorrect_pair_matching_399	Brain_imaging
F10.0 Acute intoxication	0.121637	0.0202356	6.01105	2.12e-09	F100	Joint_of_retinal_and_brain_imaging
F10.2 Dependence syndrome	0.158448	0.0201294	7.87147	5.25e-15	F102	Joint_of_retinal_and_brain_imaging
F32.9 Depressive episode, unspecified	0.152756	0.0201477	7.5818	4.83e-14	F329	Joint_of_retinal_and_brain_imaging
F41.2 Mixed anxiety and depressive disorder	0.192145	0.0200071	9.60386	1.86e-21	F412	Joint_of_retinal_and_brain_imaging
G20 Parkinson's disease	0.158995	0.0201276	7.89935	4.23e-15	G20	Joint_of_retinal_and_brain_imaging
G35 Multiple sclerosis	0.203836	0.0199589	10.2128	5.33e-24	G35	Joint_of_retinal_and_brain_imaging
G55.1 Nerve root and plexus compressions in intervertebral disk disorders	0.177889	0.0200618	8.86704	1.43e-18	G551	Joint_of_retinal_and_brain_imaging
G56.0 Carpal tunnel syndrome	0.184145	0.0200383	9.18964	8.27e-20	G560	Joint_of_retinal_and_brain_imaging
G57.6 Lesion of plantar nerve	0.119785	0.0202402	5.91817	3.72e-09	G576	Joint_of_retinal_and_brain_imaging
Fluid intelligence score 20016	0.343989	0.0191428	17.9696	7.54e-68	Fluid_intelligence_score_20016	Joint_of_retinal_and_brain_imaging
Time to identify matches 20023	0.210666	0.0199294	10.5706	1.47e-25	Time_to_identify_matches_20023	Joint_of_retinal_and_brain_imaging
Age completed education 845	0.155961	0.0201375	7.74479	1.4e-14	Age_completed_education_845	Joint_of_retinal_and_brain_imaging
Neuroticism sum score	0.181239	0.0200493	9.03966	3.15e-19	Neuroticism_sum_score	Joint_of_retinal_and_brain_imaging
Stroke family history	0.158256	0.02013	7.8617	5.67e-15	Stroke_family_history	Joint_of_retinal_and_brain_imaging
Prospective memory 20018	0.184429	0.0200372	9.20432	7.25e-20	Prospective_memory_20018	Joint_of_retinal_and_brain_imaging
Incorrect pair matching 399	0.15107	0.020153	7.49618	9.18e-14	Incorrect_pair_matching_399	Joint_of_retinal_and_brain_imaging
F10.0 Acute intoxication	0.0683655	0.0203392	3.36126	0.000788001	F100	Retinal_imaging
F10.2 Dependence syndrome	0.0782015	0.0203245	3.84765	0.000122361	F102	Retinal_imaging
F32.9 Depressive episode, unspecified	0.0731716	0.0203323	3.59879	0.000326161	F329	Retinal_imaging
F41.2 Mixed anxiety and depressive disorder	0.0937168	0.0202972	4.61722	4.09e-06	F412	Retinal_imaging
G20 Parkinson's disease	0.0772196	0.0203261	3.79904	0.000148857	G20	Retinal_imaging
G35 Multiple sclerosis	0.0987931	0.0202872	4.86972	1.19e-06	G35	Retinal_imaging
G55.1 Nerve root and plexus compressions in intervertebral disk disorders	0.0721846	0.0203338	3.54999	0.000392637	G551	Retinal_imaging
G56.0 Carpal tunnel syndrome	0.108268	0.0202671	5.34204	1.01e-07	G560	Retinal_imaging
G57.6 Lesion of plantar nerve	0.0858195	0.0203117	4.22512	2.48e-05	G576	Retinal_imaging
Fluid intelligence score 20016	0.179152	0.0200571	8.9321	8.11e-19	Fluid_intelligence_score_20016	Retinal_imaging
Time to identify matches 20023	0.0689811	0.0203384	3.39167	0.000705911	Time_to_identify_matches_20023	Retinal_imaging
Age completed education 845	0.0736996	0.0203315	3.6249	0.000295076	Age_completed_education_845	Retinal_imaging
Neuroticism sum score	0.0748827	0.0203297	3.68341	0.000235207	Neuroticism_sum_score	Retinal_imaging
Stroke family history	0.0950032	0.0202947	4.68118	3.01e-06	Stroke_family_history	Retinal_imaging
Prospective memory 20018	0.0856919	0.020312	4.21879	2.55e-05	Prospective_memory_20018	Retinal_imaging
Incorrect pair matching 399	0.0698232	0.0203372	3.43328	0.000606418	Incorrect_pair_matching_399	Retinal_imaging

### Sheet: Prediction_intelligence
Table S12. Prediction performance of fluid intelligence using retinal imaging traits, brain imaging traits, and genetic polygenic risk scores. This sheet displays the results of each data type and their combinations.
Predictor	Correlation	SE	T_value	P_value
Retinal image	0.179152	0.0200571	8.9321	8.11471e-19
PRS (polygenic risk score)	0.217858	0.0199221	10.9355	3.37876e-27
Regional brain volumes	0.131897	0.0202088	6.52668	8.17259e-11
Cortical thickness	0.0999038	0.020285	4.92502	9.00757e-07
DTI parameters	0.117637	0.0202454	5.81053	7.05117e-09
Resting fMRI	0.216272	0.0199045	10.8655	7.00584e-27
Task fMRI	0.196576	0.0199892	9.83411	2.10939e-22
Retinal image & PRS	0.26731	0.0196696	13.59	1.39998e-40
Retinal image & regional brain volumes	0.2163	0.0199043	10.867	6.89825e-27
Retinal image & cortical thickness	0.199914	0.0199754	10.008	3.95453e-23
Retinal image & DTI parameters	0.209112	0.0199362	10.489	3.36191e-25
Retinal image & resting fMRI	0.260879	0.019681	13.2554	9.27342e-39
Retinal image & task fMRI	0.254158	0.0197175	12.89	8.23272e-37
Brain image	0.313915	0.0193564	16.2176	3.24981e-56
Retinal & Brain image	0.343989	0.0191428	17.9696	7.54415e-68
Retinal & Brain & PRS	0.391355	0.0187843	20.8341	9.56917e-89

### Sheet: Prediction_intelligence_cutoff
Table S12. Prediction performance of fluid intelligence across different cutoffs. This sheet displays the prediction performance of imaging traits across different cutoffs. For example, "0.02" means we use the top 2% imaging traits in this modality as predictors.
Correlation	SE	T_value	P_value	Cutoff
0.10795	0.0202216	5.33833	1.02551e-07	0.02
0.134291	0.0201563	6.66247	3.32292e-11	0.05
0.138053	0.0201457	6.85273	9.16227e-12	0.08
0.136285	0.0201507	6.76329	1.68597e-11	0.1
0.151027	0.0201072	7.51108	8.20279e-14	0.15
0.160927	0.0200754	8.01611	1.68239e-15	0.2
0.158658	0.0200829	7.90018	4.19118e-15	0.25
0.160503	0.0200768	7.99443	1.99733e-15	0.3
0.165814	0.0200589	8.26634	2.25011e-16	0.35
0.170161	0.0200439	8.48945	3.56769e-17	0.4
0.171956	0.0200375	8.58171	1.64419e-17	0.45
0.177135	0.0200189	8.8484	1.67796e-18	0.5
0.180299	0.0200072	9.01172	4.01871e-19	0.55
0.180241	0.0200074	9.00875	4.12568e-19	0.6
0.181116	0.0200041	9.05395	2.76655e-19	0.65
0.181349	0.0200032	9.06601	2.48594e-19	0.7
0.180467	0.0200065	9.02042	3.7216e-19	0.75
0.179572	0.0200099	8.97415	5.59486e-19	0.8
0.179343	0.0200107	8.96233	6.2072e-19	0.85
0.179629	0.0200097	8.97712	5.45078e-19	0.9
0.17957	0.0200099	8.97409	5.5978e-19	0.95
0.179622	0.0200097	8.97675	5.4687e-19	1
